# Expression quantitative trait methylation analysis elucidates gene regulatory effects of DNA methylation: The Framingham Heart Study

**DOI:** 10.1101/2022.04.13.22273839

**Authors:** Amena Keshawarz, Helena Bui, Roby Joehanes, Jiantao Ma, Chunyu Liu, Tianxiao Huan, Shih-Jen Hwang, Brandon Tejada, Meera Sooda, Paul Courchesne, Peter J. Munson, Cumhur Y. Demirkale, Chen Yao, Nancy L. Heard-Costa, Achilleas N. Pitsillides, Honghuan Lin, Ching-Ti Liu, Yuxuan Wang, Gina M. Peloso, Jessica Lundin, Jeffrey Haessler, Zhaohui Du, Michael Cho, Craig P. Hersh, Peter Castaldi, Laura M. Raffield, Jia Wen, Yun Li, Alexander P. Reiner, Mike Feolo, Nataliya Sharopova, Ramachandran S. Vasan, Edwin K. Silverman, Dawn L. DeMeo, April P. Carson, Charles Kooperberg, Daniel Levy

## Abstract

**Background:** Expression quantitative trait methylation (eQTM) analysis identifies DNA CpG sites at which methylation is associated with gene expression and may reveal molecular mechanisms of disease. The present study describes an eQTM resource of CpG-transcript pairs.

**Methods:** DNA methylation was measured in blood samples from 1,045 Framingham Heart Study (FHS) participants using the Illumina 450K BeadChip and in 1,070 FHS participants using the Illumina EPIC array. Blood gene expression data were collected from all 2,115 participants using RNA sequencing (RNA-seq). The association between DNA methylation and gene expression was quantified for all *cis* (i.e., within 1Mb) and *trans* (>1Mb) CpG-transcript pairs. Significant results (p<1E-7 for *cis* and <1E-14 for *trans*) were subsequently tested for enrichment of biological pathways and of clinical traits.

**Results:** We identified 70,047 significant *cis* CpG-transcript pairs where the top most significant eGenes (i.e., gene transcripts associated with a CpG) were enriched in biological pathways related to cell signaling, and for 1,208 clinical traits (enrichment false discovery rate [FDR] ≤ 0.05). We also identified 246,667 significant *trans* CpG-transcript pairs where the top most significant eGenes were enriched in biological pathways related to activation of the immune response, and for 1,191 clinical traits (enrichment FDR ≤ 0.05). Using significant *cis* CpG-transcript pairs, we identified significant mediation of the association between CpG sites and cardiometabolic traits through gene expression and identified shared genetic regulation between CpGs and transcripts associated with these cardiometabolic traits.

**Conclusions:** We developed a robust and powerful resource of eQTM CpG-transcript pairs that can help inform future functional studies that seek to understand the molecular basis of disease.
