## Supplemental Table 1 for "Expression quantitative trait methylation analysis elucidates gene regulatory effects of DNA methylation: The Framingham Heart Study"

### Sheet: Sheet1
Supplemental table 1. Significant gene ontology results (FDR ≤ 0.05) for gene transcripts in significant cis CpG-transcript pairs.
Gene ontology term	Ontology	Number of genes in gene ontology term	Number of overlapping genes from eQTM results	Enrichment p-value	Enrichment FDR
homophilic cell adhesion via plasma membrane adhesion molecules	BP	167	25	9.0185e-11	2.06289e-06
cell-cell adhesion	BP	893	58	1.35023e-07	0.001069
cell-cell adhesion via plasma-membrane adhesion molecules	BP	273	27	1.54833e-07	0.001069
integral component of membrane	CC	5385	227	1.86936e-07	0.001069
intrinsic component of membrane	CC	5553	232	2.62601e-07	0.00120135
MHC protein complex	CC	25	8	6.05768e-07	0.00230939
cell adhesion	BP	1492	81	8.69842e-07	0.00265986
biological adhesion	BP	1499	81	1.04655e-06	0.00265986
nitrobenzene metabolic process	BP	4	4	9.59861e-07	0.00265986
integral component of lumenal side of endoplasmic reticulum membrane	CC	29	8	2.15123e-06	0.00447338
lumenal side of endoplasmic reticulum membrane	CC	29	8	2.15123e-06	0.00447338
secretory granule	CC	861	53	2.4073e-06	0.00458872
membrane	CC	9599	358	3.37431e-06	0.00593723
endomembrane system	CC	4634	194	4.07009e-06	0.00664994
detoxification	BP	152	17	5.99772e-06	0.00868336
cytoplasm	CC	11917	428	6.07387e-06	0.00868336
Golgi apparatus subcompartment	CC	384	29	1.31345e-05	0.0158126
lumenal side of membrane	CC	36	8	1.24921e-05	0.0158126
peptide antigen binding	MF	36	8	1.24921e-05	0.0158126
trans-Golgi network membrane	CC	100	13	1.468e-05	0.0167895
tertiary granule	CC	164	17	1.65345e-05	0.0180101
antigen processing and presentation of exogenous peptide antigen	BP	38	8	1.91015e-05	0.0198604
secretory vesicle	CC	1026	57	2.13593e-05	0.0212423
small molecule metabolic process	BP	1743	85	2.91933e-05	0.0267107
side of membrane	CC	638	40	2.8157e-05	0.0267107
secretory granule lumen	CC	322	25	3.24777e-05	0.0281664
calcium ion binding	MF	711	43	3.3247e-05	0.0281664
cytoplasmic vesicle lumen	CC	325	25	3.78468e-05	0.0309181
vesicle lumen	CC	327	25	4.18574e-05	0.0330154
catalytic activity	MF	5491	217	4.61806e-05	0.0352111
carbohydrate binding	MF	271	22	4.91482e-05	0.036265
secretory granule membrane	CC	311	24	5.11393e-05	0.036555
cellular detoxification	BP	116	13	7.18809e-05	0.0498244
