## Supplemental Table 2 for "Expression quantitative trait methylation analysis elucidates gene regulatory effects of DNA methylation: The Framingham Heart Study"

### Sheet: Sheet1
Supplemental table 2. Significant gene ontology results (FDR ≤ 0.05) for eGenes in significant trans CpG-transcript pairs.
Gene ontology term	Ontology	Number of genes in gene ontology term	Number of overlapping genes from eQTM results	Enrichment p-value	Enrichment FDR
immune response	BP	1995	200	1.49616e-48	3.42231e-44
immune system process	BP	2811	229	5.83023e-41	6.66803e-37
regulation of immune system process	BP	1424	153	8.98037e-40	6.84723e-36
regulation of immune response	BP	891	116	1.17475e-37	6.71782e-34
defense response to virus	BP	265	61	8.77741e-34	3.34624e-30
defense response to symbiont	BP	265	61	8.77741e-34	3.34624e-30
defense response	BP	1709	156	4.00261e-32	1.30794e-28
biological process involved in interspecies interaction between organisms	BP	1633	150	4.18981e-31	1.19797e-27
positive regulation of immune system process	BP	900	106	1.6094e-30	3.74363e-27
response to virus	BP	367	67	1.63663e-30	3.74363e-27
innate immune response	BP	868	103	6.44128e-30	1.33944e-26
response to external biotic stimulus	BP	1480	139	1.10071e-29	1.93675e-26
response to other organism	BP	1479	139	1.02652e-29	1.93675e-26
defense response to other organism	BP	1097	115	1.52655e-28	2.49417e-25
response to biotic stimulus	BP	1522	139	1.9366e-28	2.95319e-25
leukocyte activation	BP	929	101	2.87889e-26	4.11573e-23
lymphocyte activation	BP	772	91	3.28562e-26	4.4209e-23
positive regulation of immune response	BP	576	77	1.05048e-25	1.33493e-22
immune response-regulating signaling pathway	BP	468	68	7.02896e-25	8.46213e-22
cell activation	BP	1066	106	2.02326e-24	2.314e-21
regulation of response to biotic stimulus	BP	327	56	3.36326e-24	3.66339e-21
regulation of viral life cycle	BP	148	38	2.87472e-23	2.98893e-20
regulation of viral process	BP	164	39	1.58386e-22	1.57519e-19
response to cytokine	BP	921	93	6.7218e-22	6.40644e-19
negative regulation of immune system process	BP	434	61	1.20897e-21	1.06361e-18
viral life cycle	BP	317	52	1.16285e-21	1.06361e-18
response to external stimulus	BP	2789	184	7.95042e-21	6.73548e-18
negative regulation of viral process	BP	92	29	8.48403e-21	6.93085e-18
immune effector process	BP	655	74	2.61092e-20	2.05939e-17
leukocyte mediated immunity	BP	440	59	6.09233e-20	4.6452e-17
viral process	BP	415	57	8.4245e-20	6.21619e-17
T cell activation	BP	487	62	9.61115e-20	6.87017e-17
response to stimulus	BP	8990	414	7.28259e-19	5.04794e-16
adaptive immune response	BP	728	75	2.96923e-18	1.99759e-15
lymphocyte mediated immunity	BP	350	50	3.1488e-18	2.05787e-15
immune response-regulating cell surface receptor signaling pathway	BP	315	47	5.69643e-18	3.61945e-15
positive regulation of response to stimulus	BP	2124	146	8.22531e-18	5.08502e-15
regulation of T cell activation	BP	329	47	3.33596e-17	2.00807e-14
mononuclear cell proliferation	BP	291	44	4.03174e-17	2.36467e-14
leukocyte proliferation	BP	318	46	4.46184e-17	2.5515e-14
regulation of innate immune response	BP	218	38	4.67763e-17	2.60966e-14
response to stress	BP	3850	218	6.61309e-17	3.60162e-14
response to type I interferon	BP	58	21	7.74876e-17	4.12198e-14
regulation of lymphocyte activation	BP	514	59	1.08289e-16	5.62957e-14
regulation of response to stimulus	BP	3894	219	1.18165e-16	6.00648e-14
mononuclear cell differentiation	BP	426	53	1.36659e-16	6.79553e-14
cellular response to cytokine stimulus	BP	815	77	1.40674e-16	6.84633e-14
lymphocyte proliferation	BP	288	43	1.4891e-16	7.0962e-14
adaptive immune response based on somatic recombination of immune receptors built from immunoglobulin superfamily domains	BP	356	48	1.60584e-16	7.4963e-14
lymphocyte differentiation	BP	374	49	2.4907e-16	1.13945e-13
external side of plasma membrane	CC	421	52	3.63854e-16	1.63192e-13
regulation of leukocyte cell-cell adhesion	BP	336	46	3.87416e-16	1.70418e-13
regulation of immune effector process	BP	339	46	5.46961e-16	2.3606e-13
negative regulation of viral genome replication	BP	56	20	5.7948e-16	2.45464e-13
negative regulation of innate immune response	BP	71	22	6.40557e-16	2.66402e-13
leukocyte cell-cell adhesion	BP	371	48	8.37817e-16	3.42218e-13
regulation of leukocyte activation	BP	605	63	1.07743e-15	4.3237e-13
regulation of cell-cell adhesion	BP	448	53	1.17869e-15	4.64849e-13
activation of immune response	BP	375	48	1.2815e-15	4.96831e-13
regulation of cell activation	BP	649	65	2.45183e-15	9.34718e-13
regulation of viral genome replication	BP	85	23	3.83201e-15	1.43694e-12
immune response-activating cell surface receptor signaling pathway	BP	291	41	5.96251e-15	2.16486e-12
immune response-activating signal transduction	BP	291	41	5.96251e-15	2.16486e-12
regulation of response to external stimulus	BP	950	81	7.36651e-15	2.63284e-12
cell surface receptor signaling pathway	BP	2762	166	8.68237e-15	3.05539e-12
regulation of leukocyte proliferation	BP	245	37	1.40405e-14	4.8661e-12
cell communication	BP	6509	311	2.35054e-14	8.02481e-12
viral genome replication	BP	131	27	2.40734e-14	8.09785e-12
regulation of lymphocyte proliferation	BP	225	35	2.95545e-14	9.79754e-12
cellular response to type I interferon	BP	52	18	3.1751e-14	1.03753e-11
regulation of mononuclear cell proliferation	BP	227	35	3.88227e-14	1.25075e-11
signaling	BP	6456	308	4.49789e-14	1.42895e-11
regulation of defense response	BP	622	61	4.81681e-14	1.50931e-11
leukocyte differentiation	BP	542	56	6.35811e-14	1.96534e-11
negative regulation of immune response	BP	194	32	7.14851e-14	2.1802e-11
cell adhesion	BP	1492	106	7.81653e-14	2.35257e-11
cytokine production	BP	810	71	1.0272e-13	3.05146e-11
biological adhesion	BP	1499	106	1.0566e-13	3.09855e-11
positive regulation of immune effector process	BP	235	35	1.12021e-13	3.2435e-11
negative regulation of response to biotic stimulus	BP	108	24	1.15254e-13	3.29539e-11
regulation of cytokine production	BP	797	70	1.41165e-13	3.98643e-11
side of membrane	CC	638	61	1.49049e-13	4.15774e-11
regulation of leukocyte mediated immunity	BP	226	34	1.87614e-13	5.17045e-11
type I interferon signaling pathway	BP	50	17	2.32302e-13	6.32582e-11
regulation of lymphocyte mediated immunity	BP	168	29	3.24511e-13	8.73279e-11
cell-cell adhesion	BP	893	74	5.00708e-13	1.33177e-10
regulation of adaptive immune response	BP	183	30	5.12873e-13	1.34844e-10
cytokine-mediated signaling pathway	BP	472	50	5.78863e-13	1.50465e-10
immune system development	BP	925	75	1.01708e-12	2.61402e-10
antigen receptor-mediated signaling pathway	BP	240	34	1.0939e-12	2.7802e-10
response to interferon-gamma	BP	141	26	1.12738e-12	2.8338e-10
positive regulation of cytokine production	BP	467	49	1.41967e-12	3.52972e-10
positive regulation of T cell activation	BP	216	32	1.48746e-12	3.6585e-10
positive regulation of response to biotic stimulus	BP	168	28	2.02915e-12	4.93775e-10
cell surface	CC	900	73	2.06206e-12	4.965e-10
positive regulation of leukocyte mediated immunity	BP	134	25	2.33836e-12	5.57163e-10
positive regulation of lymphocyte mediated immunity	BP	113	23	2.66625e-12	6.22324e-10
regulation of viral entry into host cell	BP	42	15	2.6402e-12	6.22324e-10
signal transduction	BP	5968	283	2.94217e-12	6.79791e-10
positive regulation of leukocyte cell-cell adhesion	BP	239	33	4.85159e-12	1.10975e-09
regulation of cell adhesion	BP	749	64	5.65245e-12	1.28014e-09
positive regulation of cell-cell adhesion	BP	284	36	6.66553e-12	1.49478e-09
hematopoietic or lymphoid organ development	BP	868	70	7.94444e-12	1.76428e-09
protein binding	MF	13917	544	8.9953e-12	1.97845e-09
response to interferon-beta	BP	32	13	1.11453e-11	2.42798e-09
B cell activation	BP	334	39	1.15052e-11	2.48274e-09
positive regulation of biological process	BP	6150	287	1.29131e-11	2.76051e-09
response to organic substance	BP	3082	169	1.34736e-11	2.85365e-09
hemopoiesis	BP	829	67	2.09955e-11	4.40597e-09
cell periphery	CC	6273	290	2.8662e-11	5.96014e-09
modulation by symbiont of entry into host	BP	49	15	3.39213e-11	6.99023e-09
positive regulation of lymphocyte activation	BP	362	40	3.50948e-11	7.16748e-09
T cell differentiation	BP	257	33	3.58153e-11	7.24991e-09
cellular response to stimulus	BP	7446	331	4.55036e-11	9.13025e-09
leukocyte activation involved in immune response	BP	275	34	5.15365e-11	1.02508e-08
regulation of adaptive immune response based on somatic recombination of immune receptors built from immunoglobulin superfamily domains	BP	168	26	6.96253e-11	1.37294e-08
T cell mediated immunity	BP	109	21	7.12746e-11	1.39345e-08
cell activation involved in immune response	BP	279	34	7.66411e-11	1.4706e-08
viral entry into host cell	BP	144	24	7.71495e-11	1.4706e-08
immune receptor activity	MF	144	24	7.71495e-11	1.4706e-08
B cell proliferation	BP	99	20	8.216e-11	1.54043e-08
regulation of cell killing	BP	99	20	8.216e-11	1.54043e-08
regulation of T cell proliferation	BP	171	26	1.04243e-10	1.93858e-08
T cell proliferation	BP	199	28	1.29489e-10	2.38235e-08
positive regulation of response to external stimulus	BP	427	43	1.30189e-10	2.38235e-08
regulation of biological process involved in symbiotic interaction	BP	72	17	1.61034e-10	2.92341e-08
movement in host environment	BP	175	26	1.75974e-10	3.16947e-08
regulation of response to stress	BP	1303	88	1.90763e-10	3.409e-08
biological process involved in interaction with host	BP	203	28	2.07714e-10	3.68314e-08
entry into host	BP	151	24	2.13698e-10	3.7601e-08
positive regulation of gene expression	BP	1138	80	2.15793e-10	3.76798e-08
plasma membrane	CC	5785	268	2.62536e-10	4.54943e-08
positive regulation of cell activation	BP	420	42	2.66766e-10	4.58798e-08
positive regulation of cell adhesion	BP	437	43	2.70864e-10	4.6237e-08
positive regulation of adaptive immune response based on somatic recombination of immune receptors built from immunoglobulin superfamily domains	BP	107	20	3.56742e-10	6.04452e-08
positive regulation of leukocyte activation	BP	409	41	4.06232e-10	6.83246e-08
negative regulation of lymphocyte activation	BP	157	24	4.8742e-10	8.13813e-08
T cell receptor signaling pathway	BP	123	21	7.45845e-10	1.23627e-07
negative regulation of leukocyte activation	BP	187	26	7.72037e-10	1.27047e-07
positive regulation of adaptive immune response	BP	112	20	8.32181e-10	1.35966e-07
biological process involved in symbiotic interaction	BP	290	33	8.79854e-10	1.42736e-07
positive regulation of lymphocyte proliferation	BP	137	22	9.88534e-10	1.59237e-07
positive regulation of leukocyte proliferation	BP	150	23	1.05336e-09	1.68493e-07
production of molecular mediator of immune response	BP	308	34	1.08901e-09	1.72987e-07
positive regulation of mononuclear cell proliferation	BP	138	22	1.1397e-09	1.7979e-07
regulation of leukocyte mediated cytotoxicity	BP	82	17	1.4092e-09	2.20781e-07
binding	MF	16514	610	1.55169e-09	2.41452e-07
integral component of plasma membrane	CC	1647	101	1.56638e-09	2.4209e-07
positive regulation of cell killing	BP	63	15	1.70308e-09	2.61452e-07
membrane	CC	9599	397	2.04119e-09	3.11268e-07
alpha-beta T cell activation	BP	156	23	2.31122e-09	3.50111e-07
intrinsic component of plasma membrane	CC	1731	104	2.61443e-09	3.93437e-07
MHC protein complex	CC	25	10	3.36356e-09	5.02863e-07
regulation of natural killer cell mediated immunity	BP	48	13	3.78033e-09	5.61501e-07
interleukin-4 production	BP	33	11	5.2799e-09	7.74182e-07
regulation of interleukin-4 production	BP	33	11	5.2799e-09	7.74182e-07
interferon-gamma production	BP	112	19	5.35785e-09	7.75667e-07
regulation of interferon-gamma production	BP	112	19	5.35785e-09	7.75667e-07
regulation of production of molecular mediator of immune response	BP	164	23	6.19907e-09	8.90059e-07
integral component of membrane	CC	5385	247	6.22582e-09	8.90059e-07
intrinsic component of membrane	CC	5553	253	6.76429e-09	9.61033e-07
cytoplasm	CC	11917	470	6.98607e-09	9.86416e-07
molecular_function	MF	18368	656	7.50651e-09	1.0534e-06
immunoglobulin production involved in immunoglobulin-mediated immune response	BP	70	15	8.09879e-09	1.12958e-06
negative regulation of cell activation	BP	210	26	9.4178e-09	1.29773e-06
B cell mediated immunity	BP	210	26	9.4178e-09	1.29773e-06
negative regulation of leukocyte cell-cell adhesion	BP	141	21	9.53232e-09	1.30564e-06
response to interferon-alpha	BP	21	9	1.00768e-08	1.372e-06
intracellular signal transduction	BP	2635	140	1.05537e-08	1.42844e-06
antigen processing and presentation	BP	106	18	1.32993e-08	1.78947e-06
regulation of type I interferon-mediated signaling pathway	BP	36	11	1.49584e-08	1.9893e-06
MHC protein complex binding	MF	36	11	1.49584e-08	1.9893e-06
positive regulation of I-kappaB kinase/NF-kappaB signaling	BP	186	24	1.55017e-08	2.04007e-06
cellular response to virus	BP	84	16	1.55763e-08	2.04007e-06
pattern recognition receptor signaling pathway	BP	172	23	1.56078e-08	2.04007e-06
regulation of cellular process	BP	11172	444	1.81307e-08	2.35638e-06
regulation of I-kappaB kinase/NF-kappaB signaling	BP	249	28	2.16495e-08	2.79781e-06
I-kappaB kinase/NF-kappaB signaling	BP	281	30	2.25515e-08	2.89799e-06
negative regulation of T cell activation	BP	122	19	2.29052e-08	2.927e-06
positive regulation of leukocyte mediated cytotoxicity	BP	56	13	2.89516e-08	3.67911e-06
leukocyte mediated cytotoxicity	BP	124	19	3.00555e-08	3.77741e-06
immunoglobulin mediated immune response	BP	207	25	2.99122e-08	3.77741e-06
lymphocyte activation involved in immune response	BP	194	24	3.54207e-08	4.4274e-06
biological regulation	BP	12727	492	3.74846e-08	4.6599e-06
positive regulation of T cell proliferation	BP	101	17	3.84936e-08	4.75947e-06
negative regulation of leukocyte proliferation	BP	90	16	4.34556e-08	5.3441e-06
negative regulation of defense response	BP	258	28	4.6676e-08	5.70945e-06
regulation of alpha-beta T cell activation	BP	104	17	6.02431e-08	7.32979e-06
inflammatory response	BP	799	57	6.19398e-08	7.49636e-06
cellular response to organic substance	BP	2417	128	6.46346e-08	7.78132e-06
positive regulation of innate immune response	BP	131	19	7.44179e-08	8.91223e-06
natural killer cell mediated immunity	BP	71	14	7.8055e-08	9.29912e-06
cell killing	BP	188	23	8.38145e-08	9.93354e-06
regulation of T cell differentiation	BP	146	20	8.96718e-08	1.0573e-05
negative regulation of lymphocyte proliferation	BP	83	15	9.13204e-08	1.07121e-05
regulation of type I interferon production	BP	95	16	9.56663e-08	1.1108e-05
type I interferon production	BP	95	16	9.56663e-08	1.1108e-05
antigen processing and presentation of peptide antigen	BP	62	13	1.0584e-07	1.22272e-05
negative regulation of mononuclear cell proliferation	BP	84	15	1.07786e-07	1.23895e-05
regulation of signal transduction	BP	2942	148	1.20874e-07	1.38243e-05
regulation of T cell mediated immunity	BP	85	15	1.26898e-07	1.44411e-05
regulation of antigen receptor-mediated signaling pathway	BP	63	13	1.29324e-07	1.45721e-05
negative regulation of leukocyte mediated immunity	BP	63	13	1.29324e-07	1.45721e-05
negative regulation of type I interferon-mediated signaling pathway	BP	20	8	1.31304e-07	1.47228e-05
negative regulation of lymphocyte mediated immunity	BP	53	12	1.33202e-07	1.48628e-05
regulation of natural killer cell mediated cytotoxicity	BP	44	11	1.49669e-07	1.66191e-05
endosome	CC	992	65	1.68145e-07	1.85804e-05
negative regulation of cell-cell adhesion	BP	196	23	1.80548e-07	1.9855e-05
somatic diversification of immune receptors	BP	77	14	2.26373e-07	2.47754e-05
somatic diversification of immune receptors via germline recombination within a single locus	BP	66	13	2.30384e-07	2.49754e-05
somatic cell DNA recombination	BP	66	13	2.30384e-07	2.49754e-05
CD4-positive, alpha-beta T cell activation	BP	102	16	2.64649e-07	2.85547e-05
localization	BP	6225	269	2.86036e-07	3.07173e-05
antigen processing and presentation of exogenous antigen	BP	47	11	3.10264e-07	3.31634e-05
antigen processing and presentation of exogenous peptide antigen	BP	38	10	3.28278e-07	3.49257e-05
regulation of lymphocyte differentiation	BP	174	21	3.83182e-07	4.03912e-05
positive regulation of type I interferon production	BP	58	12	3.82152e-07	4.03912e-05
regulation of T cell mediated cytotoxicity	BP	39	10	4.28344e-07	4.47394e-05
positive regulation of interferon-beta production	BP	39	10	4.28344e-07	4.47394e-05
negative regulation of adaptive immune response	BP	59	12	4.65287e-07	4.83771e-05
T cell mediated cytotoxicity	BP	49	11	4.88408e-07	5.05514e-05
regulation of biological process	BP	12005	463	5.26909e-07	5.42906e-05
regulation of cell communication	BP	3325	160	5.55387e-07	5.69683e-05
MHC class II protein complex	CC	17	7	6.53295e-07	6.67119e-05
regulation of cytokine production involved in immune response	BP	96	15	6.57e-07	6.67921e-05
positive regulation of endothelial cell apoptotic process	BP	24	8	6.80862e-07	6.89117e-05
signaling receptor binding	MF	1555	88	7.10498e-07	7.15944e-05
response to chemical	BP	4475	203	7.33203e-07	7.35582e-05
regulation of signaling	BP	3341	160	7.49006e-07	7.48156e-05
cytokine receptor activity	MF	97	15	7.53547e-07	7.49419e-05
negative regulation of immune effector process	BP	110	16	7.60254e-07	7.49571e-05
positive regulation of defense response	BP	278	27	7.60139e-07	7.49571e-05
interleukin-27-mediated signaling pathway	BP	7	5	8.1394e-07	7.99059e-05
cytokine production involved in immune response	BP	98	15	8.62675e-07	8.43283e-05
positive regulation of molecular function	BP	1493	85	8.80923e-07	8.57457e-05
double-stranded RNA binding	MF	74	13	9.22439e-07	8.94063e-05
endosome membrane	CC	520	40	9.529e-07	9.19689e-05
negative regulation of viral life cycle	BP	25	8	9.72037e-07	9.30309e-05
positive regulation of interleukin-4 production	BP	25	8	9.72037e-07	9.30309e-05
multicellular organism development	BP	5145	227	9.91102e-07	9.44602e-05
regulation of B cell proliferation	BP	64	12	1.17172e-06	0.000111211
cytoplasmic pattern recognition receptor signaling pathway in response to virus	BP	34	9	1.21781e-06	0.000115108
cellular response to chemical stimulus	BP	3062	148	1.32701e-06	0.000124914
negative regulation of T cell mediated immunity	BP	26	8	1.36308e-06	0.000127262
antigen processing and presentation of endogenous antigen	BP	26	8	1.36308e-06	0.000127262
immunological synapse	CC	44	10	1.43766e-06	0.000133679
system development	BP	4790	213	1.49622e-06	0.000138561
negative regulation of natural killer cell mediated immunity	BP	19	7	1.59652e-06	0.000147253
positive regulation of production of molecular mediator of immune response	BP	117	16	1.76513e-06	0.000162151
MHC class II protein complex binding	MF	27	8	1.8805e-06	0.000172058
regulation of CD4-positive, alpha-beta T cell activation	BP	67	12	1.9524e-06	0.000177219
negative regulation of T cell proliferation	BP	67	12	1.9524e-06	0.000177219
cellular response to interferon-gamma	BP	118	16	1.9798e-06	0.000178996
positive regulation of cellular process	BP	5634	243	2.02107e-06	0.000179883
positive regulation of T cell mediated immunity	BP	56	11	2.01811e-06	0.000179883
interferon-beta production	BP	56	11	2.01811e-06	0.000179883
regulation of interferon-beta production	BP	56	11	2.01811e-06	0.000179883
negative regulation of response to external stimulus	BP	420	34	2.04213e-06	0.000181053
regulation of response to cytokine stimulus	BP	162	19	2.10592e-06	0.000185987
natural killer cell mediated cytotoxicity	BP	68	12	2.29955e-06	0.000202307
response to bacterium	BP	745	50	2.42509e-06	0.000212534
tolerance induction	BP	28	8	2.55593e-06	0.000223146
regulation of defense response to virus	BP	69	12	2.70005e-06	0.000234833
activated T cell proliferation	BP	47	10	2.7408e-06	0.000237473
B cell activation involved in immune response	BP	82	13	3.07709e-06	0.000265605
positive regulation of intracellular signal transduction	BP	969	60	3.21136e-06	0.000276153
signaling receptor activity	MF	1590	87	3.25259e-06	0.000277611
molecular transducer activity	MF	1590	87	3.25259e-06	0.000277611
positive regulation of NF-kappaB transcription factor activity	BP	152	18	3.38353e-06	0.000287713
immunoglobulin production	BP	216	22	3.66576e-06	0.000310558
cell population proliferation	BP	2009	104	3.94158e-06	0.000332693
negative regulation of cell adhesion	BP	303	27	3.96265e-06	0.000333241
animal organ development	BP	3409	159	4.00548e-06	0.000335609
positive regulation of interferon-gamma production	BP	72	12	4.29451e-06	0.000358513
CD4 receptor binding	MF	9	5	4.61792e-06	0.00038411
positive regulation of signal transduction	BP	1486	82	4.67624e-06	0.000387552
T cell selection	BP	50	10	4.96744e-06	0.000410199
MHC protein binding	MF	40	9	5.30633e-06	0.000436608
early endosome membrane	CC	173	19	5.60256e-06	0.000459329
interleukin-12 production	BP	62	11	5.74292e-06	0.000467486
regulation of interleukin-12 production	BP	62	11	5.74292e-06	0.000467486
regulation of molecular function	BP	3091	146	5.76566e-06	0.000467672
positive regulation of natural killer cell mediated immunity	BP	31	8	5.93651e-06	0.00047983
regulation of cell population proliferation	BP	1738	92	6.39029e-06	0.000514689
T cell differentiation in thymus	BP	75	12	6.66459e-06	0.000534898
leukocyte migration	BP	369	30	7.44207e-06	0.000593466
positive regulation of DNA-binding transcription factor activity	BP	260	24	7.44621e-06	0.000593466
regulation of leukocyte migration	BP	210	21	8.07662e-06	0.000641474
regulation of leukocyte differentiation	BP	279	25	8.13732e-06	0.000642163
MHC class II protein complex assembly	BP	16	6	8.16951e-06	0.000642163
peptide antigen assembly with MHC class II protein complex	BP	16	6	8.16951e-06	0.000642163
negative regulation of leukocyte mediated cytotoxicity	BP	24	7	9.47742e-06	0.000739886
cellular response to interferon-beta	BP	24	7	9.47742e-06	0.000739886
early endosome	CC	394	31	1.01567e-05	0.000790218
cellular defense response	BP	54	10	1.026e-05	0.00079286
negative regulation of adaptive immune response based on somatic recombination of immune receptors built from immunoglobulin superfamily domains	BP	54	10	1.026e-05	0.00079286
negative regulation of cytokine production	BP	357	29	1.06976e-05	0.000823894
anatomical structure development	BP	5728	242	1.08527e-05	0.000833033
regulation of cytokine-mediated signaling pathway	BP	150	17	1.13669e-05	0.000869584
regulation of activated T cell proliferation	BP	44	9	1.22094e-05	0.000927832
T cell costimulation	BP	44	9	1.22094e-05	0.000927832
regulation of intracellular signal transduction	BP	1694	89	1.23092e-05	0.000932319
positive regulation of alpha-beta T cell activation	BP	67	11	1.24797e-05	0.000942116
positive regulation of macromolecule metabolic process	BP	3376	155	1.33101e-05	0.0010015
response to lipopolysaccharide	BP	343	28	1.38191e-05	0.00103639
regulation of multicellular organismal process	BP	2733	130	1.53942e-05	0.00115074
regulation of alpha-beta T cell proliferation	BP	35	8	1.57381e-05	0.00117262
MDA-5 signaling pathway	BP	11	5	1.60125e-05	0.00117772
positive regulation of viral entry into host cell	BP	11	5	1.60125e-05	0.00117772
positive regulation by symbiont of entry into host	BP	11	5	1.60125e-05	0.00117772
T cell receptor binding	MF	11	5	1.60125e-05	0.00117772
positive regulation of response to cytokine stimulus	BP	57	10	1.69175e-05	0.00123633
somatic recombination of immunoglobulin gene segments	BP	57	10	1.69175e-05	0.00123633
immune response to tumor cell	BP	26	7	1.69932e-05	0.0012379
lymphocyte costimulation	BP	46	9	1.78757e-05	0.00129053
negative regulation of natural killer cell mediated cytotoxicity	BP	18	6	1.78848e-05	0.00129053
peptide antigen assembly with MHC protein complex	BP	18	6	1.78848e-05	0.00129053
negative regulation of biological process	BP	5740	241	1.82814e-05	0.00131499
B cell differentiation	BP	141	16	2.01293e-05	0.00144338
alpha-beta T cell differentiation	BP	112	14	2.2079e-05	0.00157824
RIG-I signaling pathway	BP	27	7	2.22826e-05	0.0015829
interferon-gamma-mediated signaling pathway	BP	27	7	2.22826e-05	0.0015829
positive regulation of metabolic process	BP	3677	165	2.32996e-05	0.00165002
positive T cell selection	BP	37	8	2.43377e-05	0.00171821
antigen processing and presentation of endogenous peptide antigen	BP	19	6	2.54025e-05	0.00178238
MHC protein complex assembly	BP	19	6	2.54025e-05	0.00178238
cytoplasmic pattern recognition receptor signaling pathway	BP	60	10	2.69913e-05	0.00188807
positive regulation of cell communication	BP	1681	87	2.7177e-05	0.00189527
negative regulation of cell killing	BP	28	7	2.88582e-05	0.00200031
regulation of regulatory T cell differentiation	BP	28	7	2.88582e-05	0.00200031
alpha-beta T cell proliferation	BP	38	8	2.99323e-05	0.00206849
B cell receptor signaling pathway	BP	131	15	3.26117e-05	0.00224686
positive regulation of multicellular organismal process	BP	1447	77	3.27779e-05	0.00225154
negative regulation of cellular process	BP	4926	210	3.39442e-05	0.00232467
regulation of DNA-binding transcription factor activity	BP	440	32	3.51733e-05	0.00239624
plasma membrane protein complex	CC	691	44	3.51987e-05	0.00239624
interleukin-10 production	BP	62	10	3.62493e-05	0.00245315
regulation of interleukin-10 production	BP	62	10	3.62493e-05	0.00245315
positive regulation of CD4-positive, alpha-beta T cell activation	BP	39	8	3.65633e-05	0.00246711
positive regulation of T cell mediated cytotoxicity	BP	29	7	3.695e-05	0.00248586
2'-5'-oligoadenylate synthetase activity	MF	3	3	3.71068e-05	0.0024891
cell migration	BP	1526	80	3.81157e-05	0.0025493
response to molecule of bacterial origin	BP	363	28	3.8462e-05	0.00256496
negative regulation of phosphatidylinositol 3-kinase activity	BP	7	4	3.9848e-05	0.00264966
regulation of hemopoiesis	BP	367	28	4.66691e-05	0.00309423
antigen processing and presentation of exogenous peptide antigen via MHC class II	BP	30	7	4.68149e-05	0.00309493
negative regulation of viral entry into host cell	BP	21	6	4.79835e-05	0.00316304
positive regulation of signaling	BP	1687	86	5.21086e-05	0.00342509
regulation of localization	BP	2805	130	5.24249e-05	0.00343601
leukocyte apoptotic process	BP	106	13	5.2716e-05	0.00344104
toll-like receptor signaling pathway	BP	121	14	5.28025e-05	0.00344104
positive regulation of interleukin-12 production	BP	41	8	5.3536e-05	0.00346907
regulation of defense response to virus by host	BP	41	8	5.3536e-05	0.00346907
endothelial cell apoptotic process	BP	65	10	5.51596e-05	0.00355414
positive regulation of cytokine production involved in immune response	BP	65	10	5.51596e-05	0.00355414
multicellular organismal process	BP	7572	302	5.61023e-05	0.00360312
endomembrane system	CC	4634	198	5.62347e-05	0.00360312
regulatory T cell differentiation	BP	31	7	5.87378e-05	0.00375298
thymic T cell selection	BP	22	6	6.41209e-05	0.00405759
positive regulation of epithelial cell apoptotic process	BP	42	8	6.42148e-05	0.00405759
negative regulation of interferon-gamma production	BP	42	8	6.42148e-05	0.00405759
negative regulation of viral release from host cell	BP	14	5	6.38214e-05	0.00405759
somatic diversification of immunoglobulins	BP	67	10	7.19686e-05	0.00453501
negative regulation of CD4-positive, alpha-beta T cell activation	BP	32	7	7.30326e-05	0.00458941
regulation of leukocyte apoptotic process	BP	81	11	7.71324e-05	0.00482057
negative regulation of cytokine-mediated signaling pathway	BP	81	11	7.71324e-05	0.00482057
protein localization to axon	BP	8	4	7.75854e-05	0.00482252
TAP binding	MF	8	4	7.75854e-05	0.00482252
negative regulation of lymphocyte migration	BP	15	5	9.3105e-05	0.00572496
negative regulation of activated T cell proliferation	BP	15	5	9.3105e-05	0.00572496
CD40 signaling pathway	BP	15	5	9.3105e-05	0.00572496
antiviral innate immune response	BP	15	5	9.3105e-05	0.00572496
CD4-positive, alpha-beta T cell differentiation	BP	83	11	9.66827e-05	0.00592901
mononuclear cell migration	BP	196	18	0.000107152	0.00655343
regulation of B cell receptor signaling pathway	BP	24	6	0.000109257	0.00666441
antigen processing and presentation of peptide antigen via MHC class II	BP	34	7	0.000110146	0.00670076
T cell activation involved in immune response	BP	114	13	0.000112502	0.00682594
regulation of B cell activation	BP	198	18	0.000121942	0.00737169
carbohydrate binding	MF	271	22	0.000122142	0.00737169
regulation of mononuclear cell migration	BP	115	13	0.000123038	0.00740624
cellular anatomical entity	CC	19380	669	0.000125834	0.00755464
cellular developmental process	BP	4181	179	0.000135633	0.00799469
lymphocyte apoptotic process	BP	72	10	0.000133974	0.00799469
negative regulation of response to cytokine stimulus	BP	86	11	0.000133866	0.00799469
negative regulation of CD4-positive, alpha-beta T cell proliferation	BP	9	4	0.000135959	0.00799469
natural killer cell cytokine production	BP	9	4	0.000135959	0.00799469
regulation of natural killer cell cytokine production	BP	9	4	0.000135959	0.00799469
regulation of ribonuclease activity	BP	9	4	0.000135959	0.00799469
alpha-beta T cell receptor complex	CC	9	4	0.000135959	0.00799469
cell motility	BP	1710	85	0.000136811	0.00800361
localization of cell	BP	1710	85	0.000136811	0.00800361
regulation of cell migration	BP	985	55	0.000138695	0.00809316
defense response to protozoan	BP	25	6	0.000139722	0.00813233
identical protein binding	MF	1963	95	0.000141511	0.00819474
transmembrane signaling receptor activity	MF	1367	71	0.000141466	0.00819474
peripheral tolerance induction	BP	4	3	0.000144725	0.00833862
CD8 receptor binding	MF	4	3	0.000144725	0.00833862
cellular_component	CC	19550	673	0.000145803	0.00837965
lymphocyte migration	BP	117	13	0.000146683	0.0084091
regulation of immunoglobulin production	BP	73	10	0.000150664	0.00861574
antigen processing and presentation of peptide or polysaccharide antigen via MHC class II	BP	36	7	0.00016129	0.00920038
positive regulation of leukocyte migration	BP	135	14	0.000173343	0.00986331
positive regulation of natural killer cell mediated cytotoxicity	BP	26	6	0.000176541	0.00992187
response to protozoan	BP	26	6	0.000176541	0.00992187
dendritic cell chemotaxis	BP	26	6	0.000176541	0.00992187
G protein-coupled chemoattractant receptor activity	MF	26	6	0.000176541	0.00992187
chemokine receptor activity	MF	26	6	0.000176541	0.00992187
antigen processing and presentation of endogenous peptide antigen via MHC class I	BP	17	5	0.00018148	0.0101248
V(D)J recombination	BP	17	5	0.00018148	0.0101248
phosphatidylcholine transporter activity	MF	17	5	0.00018148	0.0101248
positive regulation of lymphocyte differentiation	BP	104	12	0.000182817	0.0101746
cell differentiation	BP	4097	175	0.000187739	0.0104232
locomotion	BP	1878	91	0.000189964	0.0105211
positive regulation of hydrolase activity	BP	589	37	0.000190871	0.0105459
enzyme binding	MF	2057	98	0.000194038	0.010695
somatic recombination of immunoglobulin genes involved in immune response	BP	49	8	0.000199745	0.0109305
somatic diversification of immunoglobulins involved in immune response	BP	49	8	0.000199745	0.0109305
isotype switching	BP	49	8	0.000199745	0.0109305
regulation of pattern recognition receptor signaling pathway	BP	105	12	0.000200254	0.0109322
mast cell activation	BP	62	9	0.00020458	0.0111418
vesicle	CC	4105	175	0.000207845	0.0112927
negative regulation of cytokine production involved in immune response	BP	27	6	0.000220615	0.0118459
negative regulation of T cell mediated cytotoxicity	BP	10	4	0.000220611	0.0118459
positive regulation of dendritic cell chemotaxis	BP	10	4	0.000220611	0.0118459
positive regulation of RIG-I signaling pathway	BP	10	4	0.000220611	0.0118459
MHC class II receptor activity	MF	10	4	0.000220611	0.0118459
positive regulation of T cell differentiation	BP	91	11	0.000222776	0.011906
myeloid cell activation involved in immune response	BP	91	11	0.000222776	0.011906
positive regulation of cytokine-mediated signaling pathway	BP	50	8	0.000230918	0.0122838
mast cell mediated immunity	BP	50	8	0.000230918	0.0122838
regulation of tolerance induction	BP	18	5	0.000244401	0.0129708
negative regulation of cell population proliferation	BP	778	45	0.000262236	0.0138851
response to tumor cell	BP	39	7	0.000272464	0.0143508
negative regulation of production of molecular mediator of immune response	BP	39	7	0.000272464	0.0143508
antigen processing and presentation of peptide antigen via MHC class I	BP	28	6	0.000272912	0.0143508
transport	BP	4513	189	0.000276145	0.0144875
positive regulation of viral process	BP	65	9	0.000294956	0.015439
protein homodimerization activity	MF	672	40	0.000322656	0.0168503
negative thymic T cell selection	BP	11	4	0.000337525	0.0173495
negative regulation of T cell cytokine production	BP	11	4	0.000337525	0.0173495
positive regulation of tolerance induction	BP	11	4	0.000337525	0.0173495
neuronal ion channel clustering	BP	11	4	0.000337525	0.0173495
negative regulation of lipid kinase activity	BP	11	4	0.000337525	0.0173495
integral component of lumenal side of endoplasmic reticulum membrane	CC	29	6	0.000334467	0.0173495
lumenal side of endoplasmic reticulum membrane	CC	29	6	0.000334467	0.0173495
tolerance induction dependent upon immune response	BP	5	3	0.000352801	0.0177362
positive regulation of hypersensitivity	BP	5	3	0.000352801	0.0177362
L-serine catabolic process	BP	5	3	0.000352801	0.0177362
regulation of CD4-positive, CD25-positive, alpha-beta regulatory T cell differentiation	BP	5	3	0.000352801	0.0177362
positive regulation of CD4-positive, CD25-positive, alpha-beta regulatory T cell differentiation	BP	5	3	0.000352801	0.0177362
somatic diversification of T cell receptor genes	BP	5	3	0.000352801	0.0177362
somatic recombination of T cell receptor gene segments	BP	5	3	0.000352801	0.0177362
T cell receptor V(D)J recombination	BP	5	3	0.000352801	0.0177362
phosphatidylcholine floppase activity	MF	5	3	0.000352801	0.0177362
TAP1 binding	MF	5	3	0.000352801	0.0177362
phospholipid transport	BP	96	11	0.000357202	0.017918
regulation of T cell receptor signaling pathway	BP	41	7	0.000375881	0.0187727
positive regulation of interleukin-10 production	BP	41	7	0.000375881	0.0187727
protein polyubiquitination	BP	236	19	0.000384346	0.0191536
regulation of lymphocyte apoptotic process	BP	54	8	0.000398026	0.0197923
cytoplasmic vesicle	CC	2439	111	0.000408787	0.0202833
regulation of response to tumor cell	BP	20	5	0.000418397	0.0204934
regulation of immune response to tumor cell	BP	20	5	0.000418397	0.0204934
CD4-positive, alpha-beta T cell differentiation involved in immune response	BP	68	9	0.000416081	0.0204934
regulation of RIG-I signaling pathway	BP	20	5	0.000418397	0.0204934
regulation of antigen processing and presentation	BP	20	5	0.000418397	0.0204934
MHC class I protein binding	MF	20	5	0.000418397	0.0204934
intracellular vesicle	CC	2442	111	0.000427819	0.0209101
positive regulation of B cell proliferation	BP	42	7	0.000438214	0.0213725
positive regulation of NIK/NF-kappaB signaling	BP	69	9	0.000464552	0.0225131
alpha-beta T cell activation involved in immune response	BP	69	9	0.000464552	0.0225131
alpha-beta T cell differentiation involved in immune response	BP	69	9	0.000464552	0.0225131
myeloid leukocyte mediated immunity	BP	99	11	0.000466579	0.0225635
regulation of catalytic activity	BP	2399	109	0.000492869	0.0232485
protein mono-ADP-ribosylation	BP	12	4	0.00049294	0.0232485
negative T cell selection	BP	12	4	0.00049294	0.0232485
CD4-positive, alpha-beta T cell proliferation	BP	12	4	0.00049294	0.0232485
regulation of CD4-positive, alpha-beta T cell proliferation	BP	12	4	0.00049294	0.0232485
positive regulation of inflammatory response to antigenic stimulus	BP	12	4	0.00049294	0.0232485
regulation of dendritic cell chemotaxis	BP	12	4	0.00049294	0.0232485
regulation of T cell tolerance induction	BP	12	4	0.00049294	0.0232485
L-serine metabolic process	BP	12	4	0.00049294	0.0232485
positive regulation of defense response to virus by host	BP	31	6	0.000489815	0.0232485
laminin complex	CC	12	4	0.00049294	0.0232485
tumor necrosis factor receptor binding	MF	31	6	0.000489815	0.0232485
phospholipid binding	MF	466	30	0.000504572	0.0237481
negative regulation of alpha-beta T cell activation	BP	43	7	0.000508527	0.0238851
myeloid leukocyte activation	BP	223	18	0.000525357	0.024625
regulation of hydrolase activity	BP	1040	55	0.000527877	0.0246926
developmental process	BP	6348	252	0.000543692	0.0253804
regulation of cell motility	BP	1043	55	0.00056506	0.0263242
phospholipid transporter activity	MF	57	8	0.000579012	0.0269193
positive regulation of CD4-positive, alpha-beta T cell differentiation	BP	32	6	0.000585995	0.0271888
positive regulation of pattern recognition receptor signaling pathway	BP	44	7	0.000587534	0.027205
establishment of localization	BP	4666	192	0.000617369	0.0285287
single-stranded RNA binding	MF	87	10	0.00063882	0.0294604
regulation of nuclease activity	BP	22	5	0.000672396	0.0309465
negative regulation of alpha-beta T cell proliferation	BP	13	4	0.000693275	0.0311551
antigen processing and presentation of endogenous peptide antigen via MHC class Ib	BP	6	3	0.00068806	0.0311551
regulation of isotype switching to IgG isotypes	BP	13	4	0.000693275	0.0311551
positive regulation of type I interferon-mediated signaling pathway	BP	13	4	0.000693275	0.0311551
ISG15-protein conjugation	BP	6	3	0.00068806	0.0311551
galactosylceramide biosynthetic process	BP	6	3	0.00068806	0.0311551
galactolipid biosynthetic process	BP	6	3	0.00068806	0.0311551
beta-catenin-TCF complex	CC	13	4	0.000693275	0.0311551
myelin sheath abaxonal region	CC	6	3	0.00068806	0.0311551
double-stranded RNA adenosine deaminase activity	MF	6	3	0.00068806	0.0311551
MHC class II protein binding	MF	6	3	0.00068806	0.0311551
MHC class I protein complex binding	MF	6	3	0.00068806	0.0311551
dendritic cell migration	BP	33	6	0.000696207	0.0311645
chemokine binding	MF	33	6	0.000696207	0.0311645
leukocyte degranulation	BP	73	9	0.000707112	0.0315908
ubiquitin-protein transferase activity	MF	433	28	0.000715329	0.0318956
regulation of endothelial cell apoptotic process	BP	59	8	0.000732903	0.0326156
lipid binding	MF	794	44	0.000745798	0.033125
protein tyrosine kinase binding	MF	105	11	0.00077036	0.0341496
regulation of locomotion	BP	1082	56	0.000784773	0.0347213
cytokine binding	MF	139	13	0.00079107	0.0349323
regulation of leukocyte chemotaxis	BP	122	12	0.000797132	0.0351322
positive regulation of leukocyte differentiation	BP	157	14	0.000811799	0.0356413
positive regulation of hemopoiesis	BP	157	14	0.000811799	0.0356413
negative regulation of B cell activation	BP	34	6	0.000821791	0.0358734
regulation of B cell mediated immunity	BP	60	8	0.00082132	0.0358734
regulation of immunoglobulin mediated immune response	BP	60	8	0.00082132	0.0358734
positive regulation of catalytic activity	BP	1133	58	0.000825076	0.0359429
phosphatidylinositol binding	MF	271	20	0.000826527	0.0359429
C-C chemokine receptor activity	MF	23	5	0.000835753	0.0362752
T cell differentiation involved in immune response	BP	75	9	0.000862374	0.0373597
dendritic cell differentiation	BP	47	7	0.000884382	0.0381686
negative regulation of T cell differentiation	BP	47	7	0.000884382	0.0381686
T cell tolerance induction	BP	14	4	0.000945056	0.0404817
antigen processing and presentation via MHC class Ib	BP	14	4	0.000945056	0.0404817
positive thymic T cell selection	BP	14	4	0.000945056	0.0404817
isotype switching to IgG isotypes	BP	14	4	0.000945056	0.0404817
movement of cell or subcellular component	BP	2131	97	0.000980679	0.0419291
negative regulation of leukocyte migration	BP	48	7	0.00100599	0.0427714
mast cell degranulation	BP	48	7	0.00100599	0.0427714
coreceptor activity	MF	48	7	0.00100599	0.0427714
lymphocyte homeostasis	BP	62	8	0.00102381	0.0430222
interleukin-2 production	BP	62	8	0.00102381	0.0430222
regulation of interleukin-2 production	BP	62	8	0.00102381	0.0430222
negative regulation of mononuclear cell migration	BP	24	5	0.00102694	0.0430222
regulation of viral-induced cytoplasmic pattern recognition receptor signaling pathway	BP	24	5	0.00102694	0.0430222
MyD88-dependent toll-like receptor signaling pathway	BP	24	5	0.00102694	0.0430222
phospholipase binding	MF	24	5	0.00102694	0.0430222
C-C chemokine binding	MF	24	5	0.00102694	0.0430222
cell death	BP	2109	96	0.00104301	0.0436156
humoral immune response	BP	317	22	0.00104918	0.0437937
apoptotic process	BP	1904	88	0.00108771	0.0449438
negative regulation of intracellular transport of viral material	BP	2	2	0.00111407	0.0449438
cysteine biosynthetic process from serine	BP	2	2	0.00111407	0.0449438
response to bleomycin	BP	2	2	0.00111407	0.0449438
cellular response to bleomycin	BP	2	2	0.00111407	0.0449438
negative regulation of antigen processing and presentation of peptide antigen via MHC class II	BP	2	2	0.00111407	0.0449438
negative regulation of natural killer cell cytokine production	BP	2	2	0.00111407	0.0449438
positive regulation of tolerance induction dependent upon immune response	BP	2	2	0.00111407	0.0449438
regulation of peripheral tolerance induction	BP	2	2	0.00111407	0.0449438
positive regulation of peripheral tolerance induction	BP	2	2	0.00111407	0.0449438
response to type III interferon	BP	2	2	0.00111407	0.0449438
interleukin-2 receptor complex	CC	2	2	0.00111407	0.0449438
TAP complex	CC	2	2	0.00111407	0.0449438
cystathionine beta-synthase activity	MF	2	2	0.00111407	0.0449438
carbon monoxide binding	MF	2	2	0.00111407	0.0449438
phosphatidylinositol-3,4-bisphosphate 4-phosphatase activity	MF	2	2	0.00111407	0.0449438
inositol-1,3,4-trisphosphate 4-phosphatase activity	MF	2	2	0.00111407	0.0449438
inositol-3,4-bisphosphate 4-phosphatase activity	MF	2	2	0.00111407	0.0449438
ISG15-specific protease activity	MF	2	2	0.00111407	0.0449438
lumenal side of membrane	CC	36	6	0.00112472	0.045214
peptide antigen binding	MF	36	6	0.00112472	0.045214
mast cell activation involved in immune response	BP	49	7	0.00114036	0.0456824
tumor necrosis factor receptor superfamily binding	MF	49	7	0.00114036	0.0456824
antigen processing and presentation of peptide antigen via MHC class Ib	BP	7	3	0.00117422	0.0463887
positive regulation of acute inflammatory response to antigenic stimulus	BP	7	3	0.00117422	0.0463887
positive regulation of dendritic cell antigen processing and presentation	BP	7	3	0.00117422	0.0463887
negative regulation of ruffle assembly	BP	7	3	0.00117422	0.0463887
cytolytic granule	CC	7	3	0.00117422	0.0463887
floppase activity	MF	7	3	0.00117422	0.0463887
oxysterol binding	MF	7	3	0.00117422	0.0463887
galactoside binding	MF	7	3	0.00117422	0.0463887
dendritic cell antigen processing and presentation	BP	15	4	0.00125486	0.0493189
positive regulation of response to tumor cell	BP	15	4	0.00125486	0.0493189
positive regulation of immune response to tumor cell	BP	15	4	0.00125486	0.0493189
