## Supplemental Table 5 for "Expression quantitative trait methylation analysis elucidates gene regulatory effects of DNA methylation: The Framingham Heart Study"

### Sheet: Sheet1
Supplemental table 5. Results of mediation analysis for cis CpG-transcript pairs where both are associated with cardiometabolic traits of interest in EWAS and TWAS.
CpG	CpG gene	Transcript	Transcript gene	Beta, eQTM	log10P, eQTM	Beta, mediated effect	P-value, mediated effect	Beta, direct effect	P-value, direct effect	Beta, total effect	P-value, total effect	Proportion mediated	Trait
cg01176028	ABCG1	ENSG00000160179.18	ABCG1	-0.281979	-10.9628	-0.0545352	0	0.135213	0	0.0806783	0.01	-0.668346	Serum log triglycerides, log(mg/dL)
cg01881899	ABCG1	ENSG00000160179.18	ABCG1	-0.41267	-16.4462	-0.0615204	0	0.110013	0	0.0484925	0.266	-0.894602	Serum log triglycerides, log(mg/dL)
cg02370100	ABCG1	ENSG00000160179.18	ABCG1	-0.422331	-14.7501	-0.0584856	0.008	0.233102	0	0.174616	0	-0.335388	Serum log triglycerides, log(mg/dL)
cg25976453		ENSG00000238142.1	BX284668.5	-0.118316	-7.39958	0.873474	0	-0.457575	0.002	0.4159	0	2.09097	BMI, kg/m2
cg05277504	ASPSCR1	ENSG00000173762.8	CD7	0.337694	-8.09608	1.76681	0	-1.06436	0.09	0.702446	0.214	2.00574	BMI, kg/m2
cg19710184		ENSG00000188389.11	PDCD1	-0.479947	-23.657	0.824944	0	-0.416629	0.13	0.408315	0.056	1.9197	BMI, kg/m2
cg22875823	SYNGAP1	ENSG00000030110.13	BAK1	0.17973	-33.983	-0.512077	0	0.342285	0.198	-0.169792	0.484	1.52519	BMI, kg/m2
cg13591783	ANXA1	ENSG00000135046.14	ANXA1	-0.182549	-10.8048	-2.05289	0	0.616642	0.088	-1.43625	0	1.44127	BMI, kg/m2
cg18942579	TMEM49	ENSG00000062716.13	VMP1	0.0465872	-9.39613	0.333583	0	-0.109236	0.55	0.224347	0.184	1.28068	BMI, kg/m2
cg08129017	SREBF1	ENSG00000175662.17	TOM1L2	-0.0681847	-8.19085	-0.0358434	0	0.153578	0	0.117734	0	-0.300251	Serum log triglycerides, log(mg/dL)
cg00574958	CPT1A	ENSG00000110090.13	CPT1A	-0.369421	-11.6986	-0.0055319	0.066	-0.520411	0	-0.525942	0	0.00986173	Serum log triglycerides, log(mg/dL)
cg17058475	CPT1A	ENSG00000110090.13	CPT1A	-0.227602	-7.98982	-0.00419808	0.07	-0.365229	0	-0.369427	0	0.0102367	Serum log triglycerides, log(mg/dL)
cg22304262	SLC1A5	ENSG00000105281.12	SLC1A5	-0.127182	-10.7435	0.00922393	0.156	-0.0942601	0.002	-0.0850362	0.01	-0.107247	Serum log triglycerides, log(mg/dL)
cg02711608	SLC1A5	ENSG00000105281.12	SLC1A5	-0.236041	-16.1756	0.000331602	0.85	-0.30839	0	-0.308058	0	-0.000288102	Serum log triglycerides, log(mg/dL)
cg01409343	TMEM49	ENSG00000062716.13	VMP1	0.0568073	-8.58739	0.406292	0	-0.0410746	0.792	0.365217	0.018	1.11898	BMI, kg/m2
cg07939445	TSPYL1;DSE	ENSG00000189241.7	TSPYL1	-0.0454543	-10.1824	0.728256	0	0.013105	0.964	0.741361	0	0.98169	BMI, kg/m2
cg11115622	PLEKHG3	ENSG00000179841.8	AKAP5	0.113922	-8.26506	0.0284364	0	-0.245628	0	-0.217192	0	-0.129843	Fasting glucose, mmol/L
cg25509871	PLD3	ENSG00000105223.20	PLD3	-0.109351	-11.145	0.489302	0	-0.27127	0.49	0.218032	0.554	0.942934	BMI, kg/m2
cg15956469	KLRD1	ENSG00000150045.12	KLRF1	-0.448678	-14.4507	0.279457	0	0.0429266	0.388	0.322384	0	0.867079	Fasting glucose, mmol/L
cg05023114		ENSG00000256060.2	TRAPPC2B	0.144364	-9.5941	-0.269071	0	-0.0610415	0.362	-0.330113	0	0.816572	Fasting glucose, mmol/L
cg19398115	FAS;ACTA2	ENSG00000026103.22	FAS	-0.328852	-7.35523	-1.49512	0	-0.379231	0.458	-1.87435	0	0.79821	BMI, kg/m2
cg07081759	FAM53B	ENSG00000189319.14	FAM53B	-0.102192	-10.9936	0.119357	0	-0.160328	0.074	-0.0409707	0.7	-0.832878	Fasting glucose, mmol/L
cg27243685	ABCG1	ENSG00000160179.18	ABCG1	-0.641714	-45.2555	0.294579	0	0.0959247	0.01	0.390504	0	0.756846	Serum log triglycerides, log(mg/dL)
cg13917614	CNP	ENSG00000141756.18	FKBP10	-0.143831	-24.2693	-0.0306256	0	0.169931	0.004	0.139305	0.03	-0.208216	Fasting glucose, mmol/L
cg25015416	CNP	ENSG00000141756.18	FKBP10	-0.199659	-15.0333	-0.0207718	0.022	0.449964	0	0.429192	0	-0.0464313	Fasting glucose, mmol/L
cg01176028	ABCG1	ENSG00000160179.18	ABCG1	-0.281979	-10.9628	-0.369352	0	-0.015995	0.994	-0.385347	0.272	0.748598	BMI, kg/m2
cg13917614	CNP	ENSG00000168256.18	NKIRAS2	0.0370119	-7.27814	0.106845	0	0.0334584	0.59	0.140303	0.022	0.744278	Fasting glucose, mmol/L
cg10192877	ABCG1	ENSG00000160179.18	ABCG1	-0.473965	-12.1952	2.06042	0	0.714845	0.154	2.77527	0	0.740401	BMI, kg/m2
cg21154227	IGFBP7	ENSG00000163453.11	IGFBP7	0.123231	-11.5794	0.0300949	0	-0.100977	0.08	-0.0708824	0.238	-0.322414	Fasting glucose, mmol/L
cg22950899	PTPRS	ENSG00000105426.16	PTPRS	-0.183118	-10.9634	1.22115	0	0.562752	0.054	1.7839	0	0.687553	BMI, kg/m2
cg14468658	PCDHGA2;PCDHGA3;PCDHGA1	ENSG00000240184.7	PCDHGC3	0.118611	-15.9991	-0.198976	0	0.032989	0.914	-0.165987	0.42	0.672817	BMI, kg/m2
cg01881899	ABCG1	ENSG00000160179.18	ABCG1	-0.41267	-16.4462	-0.419314	0	0.151218	0.736	-0.268097	0.572	0.666839	BMI, kg/m2
cg05661533	LPCAT1	ENSG00000153395.10	LPCAT1	-0.145926	-21.2175	0.791658	0	0.422046	0.222	1.2137	0	0.659679	BMI, kg/m2
cg27023597	MIR21	ENSG00000068097.14	HEATR6	-0.0729785	-7.57064	0.252806	0	0.166898	0.294	0.419704	0.006	0.593726	BMI, kg/m2
cg14468658	PCDHGA2;PCDHGA3;PCDHGA1	ENSG00000262209.3	PCDHGB3	0.119401	-16.2088	-0.159098	0	0.0045121	0.934	-0.154586	0.45	0.575421	BMI, kg/m2
cg14468658	PCDHGA2;PCDHGA3;PCDHGA1	ENSG00000240764.3	PCDHGC5	0.121663	-16.5171	-0.157718	0	0.00397829	0.974	-0.15374	0.444	0.566511	BMI, kg/m2
cg15702277	RERE	ENSG00000142599.18	RERE	-0.15965	-16.5678	0.181299	0	-0.350948	0.006	-0.16965	0.236	-0.826239	Fasting glucose, mmol/L
cg12405136	MRGPRF	ENSG00000197345.13	MRPL21	0.0709606	-10.8811	0.251223	0	0.0499057	0.862	0.301129	0.338	0.561216	BMI, kg/m2
cg20034202	B3GNT7	ENSG00000156966.7	B3GNT7	-0.244385	-7.96275	-0.435026	0	0.244974	0.638	-0.190052	0.706	0.559685	BMI, kg/m2
cg06500161	ABCG1	ENSG00000160179.18	ABCG1	-0.628437	-70.5919	0.250252	0	0.20192	0	0.452172	0	0.553921	Serum log triglycerides, log(mg/dL)
cg14468658	PCDHGA2;PCDHGA3;PCDHGA1	ENSG00000204956.5	PCDHGA1	0.117088	-16.0911	-0.161098	0	0.0113873	0.964	-0.14971	0.468	0.552187	BMI, kg/m2
cg05468843	IL10RA	ENSG00000198851.9	CD3E	-0.151578	-14.8802	-0.382462	0	0.339287	0.34	-0.0431746	0.912	0.549121	BMI, kg/m2
cg14468658	PCDHGA2;PCDHGA3;PCDHGA1	ENSG00000253537.3	PCDHGA7	0.122334	-16.7064	-0.155843	0	-0.0113616	0.946	-0.167205	0.406	0.54491	BMI, kg/m2
cg14468658	PCDHGA2;PCDHGA3;PCDHGA1	ENSG00000081853.15	PCDHGA2	0.117558	-15.8082	-0.15494	0	0.00718047	0.936	-0.14776	0.484	0.543567	BMI, kg/m2
cg11746924	CD79B	ENSG00000008283.16	CYB561	0.222698	-10.2078	0.0140554	0.108	0.157811	0.164	0.171867	0.144	0.070092	Fasting glucose, mmol/L
cg16212145	GZMB	ENSG00000100453.13	GZMB	-0.580009	-34.0765	0.0111022	0.284	0.433811	0	0.444913	0	0.0234941	Fasting glucose, mmol/L
cg19423175	MAP2K2	ENSG00000105255.11	FSD1	-0.368975	-15.1178	-0.0190343	0.438	0.476779	0	0.457745	0	-0.0423276	Fasting glucose, mmol/L
cg11746924	CD79B	ENSG00000159640.16	ACE	0.337719	-13.6925	0.00358281	0.572	0.164715	0.126	0.168298	0.12	0.0162828	Fasting glucose, mmol/L
cg10922280	DPEP2	ENSG00000167261.14	DPEP2	-0.138022	-9.15493	0.00480921	0.572	0.230812	0.046	0.235621	0.042	0.01899	Fasting glucose, mmol/L
cg07119168	SPTB	ENSG00000179841.8	AKAP5	-0.217096	-10.0582	-0.00144619	0.91	0.498324	0	0.496878	0	-0.00261541	Fasting glucose, mmol/L
cg14468658	PCDHGA2;PCDHGA3;PCDHGA1	ENSG00000261934.2	PCDHGA9	0.120244	-16.3558	-0.15974	0	-0.00477382	0.974	-0.164514	0.436	0.535846	BMI, kg/m2
cg14468658	PCDHGA2;PCDHGA3;PCDHGA1	ENSG00000253767.2	PCDHGA8	0.119859	-16.3519	-0.152519	0	0.00255289	0.976	-0.149966	0.496	0.525873	BMI, kg/m2
cg14468658	PCDHGA2;PCDHGA3;PCDHGA1	ENSG00000254245.2	PCDHGA3	0.118731	-16.1137	-0.156016	0	-0.00640131	0.974	-0.162417	0.452	0.524598	BMI, kg/m2
cg14468658	PCDHGA2;PCDHGA3;PCDHGA1	ENSG00000254122.2	PCDHGB7	0.12057	-16.4725	-0.152353	0	-0.0105273	0.946	-0.162881	0.418	0.523564	BMI, kg/m2
cg14468658	PCDHGA2;PCDHGA3;PCDHGA1	ENSG00000262576.3	PCDHGA4	0.120248	-16.4618	-0.155739	0	0.00754767	0.948	-0.148192	0.472	0.523489	BMI, kg/m2
cg20016023	RRP12	ENSG00000052749.13	RRP12	-0.278348	-93.2193	0.0614005	0	0.0538985	0.272	0.115299	0.014	0.522121	Fasting glucose, mmol/L
cg14468658	PCDHGA2;PCDHGA3;PCDHGA1	ENSG00000253731.2	PCDHGA6	0.120105	-16.2683	-0.154877	0	-0.00178819	0.998	-0.156666	0.47	0.52045	BMI, kg/m2
cg14468658	PCDHGA2;PCDHGA3;PCDHGA1	ENSG00000254221.2	PCDHGB1	0.118126	-16.0283	-0.153199	0	-0.00324929	0.974	-0.156449	0.442	0.518929	BMI, kg/m2
cg24794228	ZNF577	ENSG00000283236.1	AC074141.1	0.0427972	-7.79722	-0.0590271	0	0.131831	0.42	0.072804	0.642	-0.244236	BMI, kg/m2
cg13511324	C14orf153	ENSG00000269940.1	AL049840.3	0.153455	-24.6049	-0.683295	0	1.09519	0.004	0.411898	0.178	-1.41239	BMI, kg/m2
cg13511324	C14orf153	ENSG00000269958.1	AL049840.4	0.103088	-16.5229	-0.180664	0.004	0.592598	0.078	0.411935	0.206	-0.344215	BMI, kg/m2
cg14468658	PCDHGA2;PCDHGA3;PCDHGA1	ENSG00000253485.2	PCDHGA5	0.118052	-15.9217	-0.154404	0	-0.00961792	0.928	-0.164022	0.454	0.514971	BMI, kg/m2
cg14468658	PCDHGA2;PCDHGA3;PCDHGA1	ENSG00000253910.2	PCDHGB2	0.119384	-16.2574	-0.155356	0	0.00688757	0.95	-0.148468	0.514	0.51315	BMI, kg/m2
cg14468658	PCDHGA2;PCDHGA3;PCDHGA1	ENSG00000253159.3	PCDHGA12	0.118481	-15.8396	-0.156843	0	0.00518906	0.998	-0.151654	0.504	0.504718	BMI, kg/m2
cg14468658	PCDHGA2;PCDHGA3;PCDHGA1	ENSG00000242419.5	PCDHGC4	0.119746	-16.3207	-0.156407	0	0.00651908	0.974	-0.149888	0.496	0.502431	BMI, kg/m2
cg14468658	PCDHGA2;PCDHGA3;PCDHGA1	ENSG00000253873.6	PCDHGA11	0.119646	-16.2025	-0.152404	0	0.00130796	0.982	-0.151096	0.496	0.491922	BMI, kg/m2
cg07119168	SPTB	ENSG00000126822.17	PLEKHG3	-0.182389	-12.1391	0.245655	0	0.252034	0.014	0.497689	0	0.490724	Fasting glucose, mmol/L
cg00234616	TLX2	ENSG00000135637.13	CCDC142	-0.109844	-7.47971	-0.19502	0	1.72123	0.014	1.52621	0.026	-0.122442	BMI, kg/m2
cg13615963	CCR6	ENSG00000112486.16	CCR6	-0.487886	-37.4496	0.101619	0.004	-1.98926	0	-1.88764	0	-0.0521559	BMI, kg/m2
cg25649826	USP22	ENSG00000124422.12	USP22	-0.11011	-17.1581	1.3085	0	1.38637	0.002	2.69487	0	0.484334	BMI, kg/m2
cg00852675	LOC728743	ENSG00000242258.1	LINC00996	-0.191719	-8.75961	0.420029	0	0.455179	0.034	0.875208	0	0.482334	BMI, kg/m2
cg14468658	PCDHGA2;PCDHGA3;PCDHGA1	ENSG00000253953.2	PCDHGB4	0.118937	-16.0022	-0.147998	0	-0.00408904	0.984	-0.152087	0.5	0.466128	BMI, kg/m2
cg14468658	PCDHGA2;PCDHGA3;PCDHGA1	ENSG00000253305.2	PCDHGB6	0.134524	-18.7095	-0.136585	0.002	-0.0142522	0.956	-0.150838	0.468	0.456843	BMI, kg/m2
cg27243685	ABCG1	ENSG00000160179.18	ABCG1	-0.641714	-45.2555	1.81001	0	2.19321	0	4.00322	0	0.451203	BMI, kg/m2
cg14468658	PCDHGA2;PCDHGA3;PCDHGA1	ENSG00000253846.2	PCDHGA10	0.128533	-17.414	-0.13872	0	-0.0140307	0.912	-0.152751	0.5	0.449665	BMI, kg/m2
cg09109383	ABCC1	ENSG00000103222.19	ABCC1	-0.0668243	-9.49212	-0.212611	0	-0.181819	0.594	-0.394431	0.202	0.446815	BMI, kg/m2
cg01368219	CACNA2D3	ENSG00000265992.1	ESRG	-0.312543	-11.9765	-0.106543	0	1.78131	0	1.67477	0	-0.0611888	BMI, kg/m2
cg11001739	MAD1L1	ENSG00000002822.15	MAD1L1	-0.254734	-23.5173	0.159089	0	0.199539	0.002	0.358628	0	0.44254	Fasting glucose, mmol/L
cg04332373	CD38	ENSG00000137441.8	FGFBP2	-0.472361	-11.1656	-1.13056	0	1.61899	0.006	0.488432	0.378	-1.43276	BMI, kg/m2
cg00222799	ABCG1	ENSG00000160179.18	ABCG1	-0.286659	-15.7125	0.605049	0	0.769083	0.05	1.37413	0	0.437162	BMI, kg/m2
cg05656688	RUNX3	ENSG00000133226.17	SRRM1	0.0506415	-8.63679	0.129498	0	0.172246	0	0.301743	0	0.431527	Fasting glucose, mmol/L
cg00322698	NFYA;LOC221442	ENSG00000001167.14	NFYA	-0.176488	-24.3062	0.638957	0	0.864943	0.056	1.5039	0.002	0.427247	BMI, kg/m2
cg06500161	ABCG1	ENSG00000160179.18	ABCG1	-0.628437	-70.5919	0.333058	0	0.458505	0	0.791563	0	0.424209	Fasting glucose, mmol/L
cg09132634	HLA-DOA	ENSG00000223865.11	HLA-DPB1	0.180417	-8.95814	-0.0394771	0.004	0.594752	0	0.555275	0.002	-0.0699103	BMI, kg/m2
cg07205589	TTC39C	ENSG00000264745.1	TTC39C-AS1	-0.276753	-14.1745	0.147953	0	0.232746	0	0.3807	0	0.38723	Fasting glucose, mmol/L
cg22713958	LGALS3BP	ENSG00000108679.13	LGALS3BP	-0.759688	-77.9152	0.657408	0	1.11812	0.008	1.77553	0	0.372522	BMI, kg/m2
cg11024682	SREBF1	ENSG00000072310.16	SREBF1	-0.222641	-15.9104	0.312734	0	0.552776	0	0.86551	0	0.361582	Fasting glucose, mmol/L
cg25096107		ENSG00000211900.2	IGHJ6	-0.337846	-11.4518	0.69152	0	-0.984619	0.018	-0.293099	0.54	-1.10841	BMI, kg/m2
cg25096107		ENSG00000211938.2	IGHV3-7	-0.443276	-9.13791	0.617067	0	-0.901305	0.048	-0.284238	0.504	-1.01747	BMI, kg/m2
cg00376553	TSC22D4	ENSG00000121716.20	PILRB	-0.125078	-18.5647	0.137656	0.012	0.124225	0.642	0.261881	0.31	0.355483	BMI, kg/m2
cg19413066		ENSG00000108679.13	LGALS3BP	0.451651	-30.2515	-0.679379	0	-1.2508	0.002	-1.93018	0	0.350587	BMI, kg/m2
cg01616225	GPR56	ENSG00000140859.16	KIFC3	0.320971	-8.68968	0.495749	0.004	-2.97916	0	-2.48341	0	-0.198264	BMI, kg/m2
cg13511324	C14orf153	ENSG00000126214.21	KLC1	0.0904088	-31.9418	-0.544022	0	0.97516	0.004	0.431138	0.186	-1.07143	BMI, kg/m2
cg06500161	ABCG1	ENSG00000160179.18	ABCG1	-0.628437	-70.5919	1.4616	0	2.841	0	4.3026	0	0.341113	BMI, kg/m2
cg19003304	TOX	ENSG00000198846.6	TOX	-0.170869	-8.03901	-0.225517	0	-0.394369	0.31	-0.619886	0.104	0.335349	BMI, kg/m2
cg11186858		ENSG00000129657.16	SEC14L1	-0.0605965	-9.17882	0.218902	0	0.478285	0.008	0.697186	0	0.313253	BMI, kg/m2
cg14870271	LGALS3BP	ENSG00000108679.13	LGALS3BP	-0.687955	-108.769	0.677992	0	1.64248	0	2.32047	0	0.291585	BMI, kg/m2
cg25178683	LGALS3BP	ENSG00000108679.13	LGALS3BP	-0.581586	-97.2726	0.623517	0	1.51935	0	2.14287	0	0.29003	BMI, kg/m2
cg03234777	AMICA1	ENSG00000149573.9	MPZL2	0.188813	-7.53949	-0.178782	0.028	-0.330553	0.424	-0.509335	0.226	0.276843	BMI, kg/m2
cg11202345	LGALS3BP	ENSG00000108679.13	LGALS3BP	-0.585522	-73.0429	0.397245	0	1.05495	0.014	1.4522	0	0.27318	BMI, kg/m2
cg04927537	LGALS3BP	ENSG00000108679.13	LGALS3BP	-0.425709	-99.347	0.099372	0.002	0.268141	0	0.367513	0	0.268833	Fasting glucose, mmol/L
cg26678144		ENSG00000023171.18	GRAMD1B	-0.201184	-9.12817	0.110336	0	0.322015	0	0.432351	0	0.253592	Fasting glucose, mmol/L
cg27470213	LGALS3BP	ENSG00000108679.13	LGALS3BP	0.393622	-34.8258	-0.557693	0	-1.66604	0	-2.22373	0	0.250652	BMI, kg/m2
cg17836612	LGALS3BP	ENSG00000108679.13	LGALS3BP	-0.614492	-77.2726	0.572515	0	1.78241	0	2.35492	0	0.242043	BMI, kg/m2
cg25368647	MXD3	ENSG00000169230.10	PRELID1	-0.106296	-15.1256	-0.110774	0	-0.121009	0.714	-0.231783	0.482	0.241149	BMI, kg/m2
cg05095590	MAD1L1	ENSG00000002822.15	MAD1L1	-0.0603321	-8.63019	-0.186438	0	0.327747	0.018	0.141308	0.314	-0.922706	BMI, kg/m2
cg01419914	BAHCC1	ENSG00000266074.8	BAHCC1	-0.111399	-11.7998	0.36545	0	1.17354	0	1.53899	0	0.239123	BMI, kg/m2
cg26651978		ENSG00000108679.13	LGALS3BP	0.500726	-31.5206	-0.594471	0	-1.90277	0	-2.49725	0	0.23792	BMI, kg/m2
cg08548559	PIK3IP1	ENSG00000138942.16	RNF185	0.0801469	-16.6902	-0.361158	0	-1.17293	0	-1.53409	0	0.232423	BMI, kg/m2
cg00234616	TLX2	ENSG00000204822.7	MRPL53	-0.154979	-9.4266	-0.56535	0	2.13986	0	1.57451	0.014	-0.354967	BMI, kg/m2
cg04927537	LGALS3BP	ENSG00000108679.13	LGALS3BP	-0.425709	-99.347	0.38943	0.002	1.28743	0	1.67686	0	0.232402	BMI, kg/m2
cg24947456	MYO1A	ENSG00000166886.13	NAB2	-0.166	-7.05411	-1.21032	0	1.68696	0.012	0.476646	0.448	-1.38343	BMI, kg/m2
cg01881899	ABCG1	ENSG00000160179.18	ABCG1	-0.41267	-16.4462	-0.0872977	0	-0.2891	0.004	-0.376398	0	0.231675	Fasting glucose, mmol/L
cg05418719		ENSG00000183691.4	NOG	-0.326402	-17.9544	0.776427	0	-0.864883	0.024	-0.0884556	0.8	-1.33768	BMI, kg/m2
cg11024682	SREBF1	ENSG00000072310.16	SREBF1	-0.222641	-15.9104	0.0990165	0	0.330701	0	0.429717	0	0.230228	Serum log triglycerides, log(mg/dL)
cg25869889	APBB1	ENSG00000166311.10	SMPD1	-0.0735847	-9.73833	0.280164	0	0.920947	0.038	1.20111	0.01	0.228061	BMI, kg/m2
cg23733845	SH2B2	ENSG00000160991.16	ORAI2	-0.0720269	-10.8767	0.140345	0	0.47352	0.026	0.613864	0.004	0.224509	BMI, kg/m2
cg23733845	SH2B2	ENSG00000257923.11	CUX1	-0.0413608	-11.2195	0.13589	0	0.477739	0.028	0.613629	0.002	0.220701	BMI, kg/m2
cg25869889	APBB1	ENSG00000166313.19	APBB1	-0.104329	-10.0118	0.258493	0	0.925906	0.04	1.1844	0.01	0.220591	BMI, kg/m2
cg01447281	RERE	ENSG00000142599.18	RERE	-0.0929587	-8.96453	-0.107602	0	-0.387238	0	-0.49484	0	0.216275	Fasting glucose, mmol/L
cg20925462	TAGLN3	ENSG00000174500.13	GCSAM	0.151913	-7.02686	0.17865	0.008	0.348159	0.566	0.526809	0.372	0.207498	BMI, kg/m2
cg17501210	RPS6KA2	ENSG00000026297.15	RNASET2	-0.134329	-8.67061	-0.00971363	0	-0.0348023	0.122	-0.0445159	0.036	0.207034	Serum log triglycerides, log(mg/dL)
cg04232128	TMEM173	ENSG00000171604.12	CXXC5	0.306402	-16.0149	-0.72187	0	-2.96481	0	-3.68668	0	0.192979	BMI, kg/m2
cg23232188	EAF2	ENSG00000163406.11	SLC15A2	0.103633	-8.5503	0.26722	0	1.15136	0	1.41858	0	0.186862	BMI, kg/m2
cg08129017	SREBF1	ENSG00000072310.16	SREBF1	-0.327836	-48.2862	0.0215975	0.016	0.0973961	0.006	0.118994	0.002	0.183729	Serum log triglycerides, log(mg/dL)
cg27587780	IRF1	ENSG00000125347.14	IRF1	-0.153511	-11.8164	0.0753058	0	0.333862	0	0.409167	0	0.183371	Fasting glucose, mmol/L
cg20073893		ENSG00000277734.8	TRAC	0.158833	-10.9387	0.0857363	0	0.379096	0	0.464833	0	0.181652	Fasting glucose, mmol/L
cg13243168	SMARCD2	ENSG00000108604.15	SMARCD2	-0.0658372	-8.0805	0.287724	0	1.28311	0	1.57083	0	0.179903	BMI, kg/m2
cg07086226	MFSD7	ENSG00000169026.12	SLC49A3	-0.264623	-17.8869	0.184763	0	0.0162617	0.998	0.201025	0.75	0.175814	BMI, kg/m2
cg20544516	MIR33B;SREBF1	ENSG00000072310.16	SREBF1	-0.25815	-15.0865	0.0495527	0	0.235246	0	0.284798	0	0.172363	Serum log triglycerides, log(mg/dL)
cg14042143	IQCE	ENSG00000106012.18	IQCE	0.0740041	-7.02891	-0.313855	0	-1.50255	0	-1.81641	0	0.171021	BMI, kg/m2
cg03936870		ENSG00000095002.14	MSH2	-0.0671987	-11.1486	-0.0682528	0.006	-0.251044	0.334	-0.319297	0.23	0.166919	BMI, kg/m2
cg02150910	GZMH	ENSG00000100453.13	GZMB	-0.451043	-17.6591	0.0619852	0	0.316383	0	0.378368	0	0.163702	Fasting glucose, mmol/L
cg11024682	SREBF1	ENSG00000072310.16	SREBF1	-0.222641	-15.9104	0.661003	0	3.46077	0	4.12177	0	0.161016	BMI, kg/m2
cg10965178	TIE1	ENSG00000066056.14	TIE1	-0.158198	-11.1804	0.369175	0	1.91621	0	2.28539	0	0.160212	BMI, kg/m2
cg07802362	DNM3	ENSG00000117560.8	FASLG	-0.395821	-15.4394	0.0854987	0	0.447631	0	0.53313	0	0.158916	Fasting glucose, mmol/L
cg27333269	EFHD2	ENSG00000142634.13	EFHD2	-0.0863763	-11.8011	0.0658581	0	0.362289	0	0.428147	0	0.152345	Fasting glucose, mmol/L
cg13028635		ENSG00000130592.15	LSP1	-0.120347	-11.029	0.208726	0.01	1.20431	0.028	1.41303	0.008	0.14729	BMI, kg/m2
cg24469729	HOXA3	ENSG00000105997.22	HOXA3	-0.0714598	-12.6279	0.193877	0.002	1.13118	0	1.32506	0	0.145833	BMI, kg/m2
cg09315878	SDF4	ENSG00000187583.10	PLEKHN1	-0.0793323	-7.10334	-0.0827362	0.004	0.0990363	0.638	0.0163001	0.948	-0.158607	BMI, kg/m2
cg08766149	GZMB	ENSG00000100453.13	GZMB	-0.913063	-52.1185	0.0474264	0	0.283599	0	0.331025	0	0.144415	Fasting glucose, mmol/L
cg09018739	CPNE2	ENSG00000140848.17	CPNE2	-0.161639	-9.10115	0.228986	0.018	1.37605	0	1.60504	0	0.143964	BMI, kg/m2
cg16163382		ENSG00000236213.1	AC006369.1	-0.159996	-9.21116	-0.450562	0	-2.83428	0	-3.28484	0	0.137417	BMI, kg/m2
cg24469729	HOXA3	ENSG00000105991.8	HOXA1	-0.214418	-20.9063	0.166402	0	1.14549	0	1.31189	0	0.125639	BMI, kg/m2
cg01455178	SLC45A3	ENSG00000133065.11	SLC41A1	0.0759209	-9.96809	0.202318	0	1.45857	0	1.66089	0	0.120811	BMI, kg/m2
cg23190089	SLC22A18AS;SLC22A18	ENSG00000110628.14	SLC22A18	-0.312072	-7.52345	-0.290676	0	-2.18115	0	-2.47183	0	0.116943	BMI, kg/m2
cg14017402		ENSG00000132313.15	MRPL35	-0.0586673	-8.17345	0.221004	0	1.97599	0	2.197	0	0.0985266	BMI, kg/m2
cg24843003	DAZAP1	ENSG00000227500.10	SCAMP4	-0.0854111	-7.21152	-0.379871	0	1.48458	0	1.10471	0.014	-0.337385	BMI, kg/m2
cg24469729	HOXA3	ENSG00000197576.13	HOXA4	-0.094331	-11.995	0.124824	0	1.20891	0	1.33373	0	0.0923733	BMI, kg/m2
cg26033520		ENSG00000168209.5	DDIT4	-0.120251	-7.30412	0.155456	0	1.54902	0	1.70448	0	0.0890606	BMI, kg/m2
cg18181703	SOCS3	ENSG00000108669.16	CYTH1	0.0490662	-10.4237	-0.221322	0	-2.3454	0	-2.56672	0	0.084612	BMI, kg/m2
cg10549088		ENSG00000163637.13	PRICKLE2	-0.0758087	-7.35031	0.0817018	0.028	0.908632	0.018	0.990334	0.004	0.0794974	BMI, kg/m2
cg08639339	SLC45A3	ENSG00000117280.13	RAB29	0.107705	-15.5744	0.157906	0.002	2.02651	0	2.18442	0	0.0706523	BMI, kg/m2
cg08614201	CD160	ENSG00000117281.15	CD160	-0.939406	-34.6219	0.0290577	0	0.396612	0	0.42567	0	0.0668239	Fasting glucose, mmol/L
cg01455178	SLC45A3	ENSG00000117280.13	RAB29	0.0881218	-13.3506	0.107971	0.002	1.57263	0	1.6806	0	0.0623395	BMI, kg/m2
cg09132634	HLA-DOA	ENSG00000231389.7	HLA-DPA1	0.1981	-10.2079	0.0337485	0.01	0.520167	0.004	0.553916	0.004	0.0576383	BMI, kg/m2
cg01502320	TNFRSF13B	ENSG00000128438.10	TBC1D27P	-0.539787	-13.072	0.355459	0	-0.43834	0.354	-0.0828818	0.854	-0.42258	BMI, kg/m2
cg05756780	IL6R	ENSG00000160712.13	IL6R	-0.126249	-19.1819	-0.0391572	0	-0.644348	0	-0.683505	0	0.0560358	Fasting glucose, mmol/L
cg01502320	TNFRSF13B	ENSG00000240505.8	TNFRSF13B	-0.468876	-11.0085	0.418107	0	-0.512996	0.266	-0.0948882	0.828	-0.538959	BMI, kg/m2
cg09276842	SDF4	ENSG00000186827.11	TNFRSF4	-0.907396	-37.8232	-0.456609	0.006	1.13764	0.01	0.681026	0.08	-0.646445	BMI, kg/m2
cg17084044	TNFRSF4	ENSG00000186827.11	TNFRSF4	-0.511713	-38.3822	-0.303971	0.034	0.475133	0.152	0.171162	0.54	-0.701126	BMI, kg/m2
cg02734358	GPRIN3	ENSG00000185477.5	GPRIN3	-0.0684926	-8.06217	-0.0594601	0.01	-1.256	0	-1.31546	0	0.0430685	BMI, kg/m2
cg06538549	ITGB1	ENSG00000150093.19	ITGB1	-0.0709264	-8.09188	-0.0567588	0.002	-1.35999	0	-1.41675	0	0.0381071	BMI, kg/m2
cg00574958	CPT1A	ENSG00000110090.13	CPT1A	-0.369421	-11.6986	-0.0314938	0.028	-1.24424	0	-1.27574	0	0.024151	Fasting glucose, mmol/L
cg17058475	CPT1A	ENSG00000110090.13	CPT1A	-0.227602	-7.98982	-0.0224192	0.048	-0.919582	0	-0.942001	0	0.0228153	Fasting glucose, mmol/L
cg16936953	TMEM49	ENSG00000062716.13	VMP1	0.0431027	-10.0481	0.246698	0	-0.581278	0.002	-0.334581	0.118	-0.665197	BMI, kg/m2
cg12593793		ENSG00000132698.15	RAB25	-0.0887763	-7.10816	-0.0679672	0.01	-2.70353	0	-2.77149	0	0.0227949	BMI, kg/m2
cg09315878	SDF4	ENSG00000186827.11	TNFRSF4	-0.494043	-95.3342	-0.1945	0.058	0.21366	0.328	0.0191603	0.944	-0.193779	BMI, kg/m2
cg21506299	MAP3K5	ENSG00000197442.10	MAP3K5	-0.108804	-7.31439	-0.0582459	0.066	-2.02804	0	-2.08629	0	0.0263859	BMI, kg/m2
cg02680909	MOCS1	ENSG00000235033.7	AL590999.1	0.0418544	-7.80661	0.0546928	0.068	0.743181	0.088	0.797874	0.068	0.0631251	BMI, kg/m2
cg09349128		ENSG00000185386.15	MAPK11	-0.155264	-8.54031	-0.0488115	0.07	-4.60455	0	-4.65337	0	0.00905949	BMI, kg/m2
cg09182678		ENSG00000278869.1	BX539320.1	-0.222759	-9.42289	0.0632356	0.09	-3.02974	0	-2.96651	0	-0.0202685	BMI, kg/m2
cg10505902	PDE4DIP	ENSG00000178104.19	PDE4DIP	-0.162831	-19.2697	-0.168616	0.098	0.41079	0.196	0.242173	0.386	-0.402488	BMI, kg/m2
cg12150039	GRAMD1A	ENSG00000089351.14	GRAMD1A	0.126993	-23.8396	-0.203006	0.11	-1.19175	0	-1.39475	0	0.148153	BMI, kg/m2
cg18745507	ZGLP1	ENSG00000105371.10	ICAM4	-0.394007	-21.507	-0.0677029	0.114	-2.38094	0	-2.44864	0	0.0261555	BMI, kg/m2
cg09349128		ENSG00000073150.13	PANX2	0.256398	-13.59	-0.0870797	0.118	-4.54795	0	-4.63503	0	0.0174135	BMI, kg/m2
cg22304262	SLC1A5	ENSG00000105281.12	SLC1A5	-0.127182	-10.7435	-0.10901	0.134	0.316217	0.394	0.207207	0.594	-0.159097	BMI, kg/m2
cg08639339	SLC45A3	ENSG00000133065.11	SLC41A1	0.0978274	-12.8216	0.0632942	0.136	2.11627	0	2.17957	0	0.0285585	BMI, kg/m2
cg12054453	TMEM49	ENSG00000062716.13	VMP1	0.0369102	-7.96545	-0.0406424	0.156	-0.702969	0	-0.743611	0	0.0533676	BMI, kg/m2
cg11832534	WDR8	ENSG00000162591.16	MEGF6	-0.133815	-7.02479	0.225025	0.16	1.89348	0	2.1185	0	0.105135	BMI, kg/m2
cg03465499	MRGPRF	ENSG00000197345.13	MRPL21	0.080707	-10.1769	0.0738691	0.194	-0.169689	0.63	-0.0958198	0.786	-0.0684417	BMI, kg/m2
cg00094412	GABBR1	ENSG00000204681.11	GABBR1	-0.125422	-12.8036	-0.0233736	0.204	-0.725859	0.074	-0.749233	0.064	0.0256476	BMI, kg/m2
cg08548559	PIK3IP1	ENSG00000100100.12	PIK3IP1	-0.0991013	-12.419	-0.0433664	0.218	-1.47867	0	-1.52204	0	0.0274626	BMI, kg/m2
cg08822075	NFE2L3	ENSG00000050344.9	NFE2L3	-0.196147	-32.3867	-0.0687788	0.238	-0.992834	0	-1.06161	0	0.0635357	BMI, kg/m2
cg24469729	HOXA3	ENSG00000253552.7	HOXA-AS2	-0.192147	-21.047	0.0221895	0.258	1.28942	0	1.31161	0	0.0154769	BMI, kg/m2
cg18181703	SOCS3	ENSG00000184557.4	SOCS3	-0.189096	-9.31326	-0.0298686	0.286	-2.51252	0	-2.54239	0	0.011008	BMI, kg/m2
cg01883777	H1F0	ENSG00000100116.16	GCAT	-0.171607	-16.3955	0.00926791	0.356	-0.288102	0.14	-0.278834	0.148	-0.0222919	BMI, kg/m2
cg06207201	SNX20	ENSG00000083799.17	CYLD	-0.0606679	-7.47104	-0.0302998	0.386	-0.155823	0.7	-0.186123	0.628	0.0392528	BMI, kg/m2
cg20130744	PLXDC2	ENSG00000120594.17	PLXDC2	-0.0925793	-10.4104	-0.0166446	0.402	1.24223	0	1.22559	0	-0.0125952	BMI, kg/m2
cg09349128		ENSG00000278869.1	BX539320.1	-0.393464	-46.3864	-0.136332	0.41	-4.52624	0	-4.66257	0	0.0300104	BMI, kg/m2
cg21815220	TNFRSF4	ENSG00000186827.11	TNFRSF4	-0.539371	-26.2276	-0.136124	0.494	-1.60654	0	-1.74266	0.002	0.0794571	BMI, kg/m2
cg08753172	INPP5K	ENSG00000174238.14	PITPNA	-0.0785567	-27.845	0.0305584	0.544	-0.0860727	0.712	-0.0555143	0.8	-0.0411185	BMI, kg/m2
cg10922280	DPEP2	ENSG00000167261.14	DPEP2	-0.138022	-9.15493	0.0285482	0.548	2.03861	0	2.06716	0	0.0132637	BMI, kg/m2
cg21587837	NFKBIL1	ENSG00000206344.7	HCG27	-0.196498	-8.23716	-0.0158316	0.67	1.25257	0.026	1.23674	0.028	-0.0113242	BMI, kg/m2
cg02711608	SLC1A5	ENSG00000105281.12	SLC1A5	-0.236041	-16.1756	-0.00571395	0.738	-2.79254	0	-2.79826	0	0.000985161	BMI, kg/m2
cg08548559	PIK3IP1	ENSG00000241878.11	PISD	-0.104515	-13.1888	0.00799732	0.754	-1.53	0	-1.52201	0	-0.00463712	BMI, kg/m2
cg15559674	ZC3H12D	ENSG00000178199.13	ZC3H12D	-0.326366	-8.40239	0.0636783	0.77	-3.01833	0	-2.95465	0	-0.0204811	BMI, kg/m2
cg17478979	ZC3H12D	ENSG00000178199.13	ZC3H12D	0.181265	-30.4629	0.0103321	0.812	1.19076	0	1.2011	0	0.00822429	BMI, kg/m2
cg23884217	APBB2	ENSG00000179299.17	NSUN7	0.295876	-10.8483	-0.00982856	0.888	0.986975	0	0.977146	0	-0.0106575	BMI, kg/m2
cg17580616	MADD	ENSG00000134575.10	ACP2	0.10194	-10.2873	0.00248792	0.89	1.4451	0	1.44759	0	0.00194017	BMI, kg/m2
cg26403843	RNF145	ENSG00000145860.11	RNF145	-0.0411195	-16.6701	-0.000630603	0.924	1.51256	0	1.51193	0	-0.000198777	BMI, kg/m2
cg22276896	CXCL17	ENSG00000079435.10	LIPE	-0.1327	-10.7956	-0.00429406	0.936	-0.0558817	0.882	-0.0601758	0.888	0.0149631	BMI, kg/m2
cg04332373	CD38	ENSG00000004468.13	CD38	-0.373694	-15.7049	-0.00465055	0.952	0.459411	0.398	0.454761	0.398	0.0119793	BMI, kg/m2
