## Supplemental Table 6 for "Expression quantitative trait methylation analysis elucidates gene regulatory effects of DNA methylation: The Framingham Heart Study"

### Sheet: Sheet1
Supplemental table 6. Colocalization results for SNPs associated with cis CpG sites and transcripts for serum log triglycerides.
CpG	CpG gene	Transcript ID	Transcript gene	Number of SNPs	Probability of colocalization
cg14476101	PHGDH	ENSG00000092621.12	PHGDH	184	1
cg16246545	PHGDH	ENSG00000092621.12	PHGDH	178	1
cg22304262	SLC1A5	ENSG00000105281.12	SLC1A5	57	0.999814
cg07504977		ENSG00000099194.6	SCD	2	0.998375
cg17901584	DHCR24	ENSG00000116133.13	DHCR24	87	0.987438
cg27243685	ABCG1	ENSG00000160179.18	ABCG1	37	0.948706
cg15140703	STAG3;GPC2	ENSG00000213413.2	PVRIG	465	0.924799
cg15140703	STAG3;GPC2	ENSG00000066923.17	STAG3	457	0.924186
cg20544516	MIR33B;SREBF1	ENSG00000072310.16	SREBF1	549	0.908856
cg17501210	RPS6KA2	ENSG00000026297.15	RNASET2	500	0.861609
cg08129017	SREBF1	ENSG00000175662.17	TOM1L2	500	0.0166658
cg08129017	SREBF1	ENSG00000072310.16	SREBF1	993	0.016589
cg02711608	SLC1A5	ENSG00000105281.12	SLC1A5	56	0.00945985
cg11024682	SREBF1	ENSG00000171953.16	ATPAF2	453	1.48e-11
cg11024682	SREBF1	ENSG00000072310.16	SREBF1	387	5.93e-16
