## Supplemental Table 7 for "Expression quantitative trait methylation analysis elucidates gene regulatory effects of DNA methylation: The Framingham Heart Study"

### Sheet: Sheet1
Supplemental table 7. Colocalization results for SNPs associated with cis CpG sites and transcripts for fasting glucose.
CpG	CpG gene	Transcript ID	Transcript gene	Number of SNPs	Probability of colocalization
cg14476101	PHGDH	ENSG00000092621.12	PHGDH	184	1
cg19682134	LRRC14;LRRC24	ENSG00000160959.8	LRRC14	723	1
cg13257436	PPP1R16A	ENSG00000160972.9	PPP1R16A	727	1
cg03601886		ENSG00000174348.13	PODN	1	1
cg03601886		ENSG00000162383.12	SLC1A7	1	0.999992
cg04873169	GRAMD4	ENSG00000075234.17	TTC38	1	0.99997
cg24150157	LIM2	ENSG00000105374.10	NKG7	1	0.999947
cg13707005	CUGBP2	ENSG00000048740.18	CELF2	4	0.999065
cg15702277	RERE	ENSG00000142599.18	RERE	930	0.998702
cg07504977		ENSG00000099194.6	SCD	2	0.998375
cg22040809	HCG11	ENSG00000228223.3	HCG11	897	0.997763
cg07719172	KCTD10	ENSG00000110906.13	KCTD10	199	0.997329
cg19602479	FCRL3	ENSG00000160856.21	FCRL3	789	0.996727
cg14573817	C12orf23	ENSG00000260329.1	AC007541.1	5	0.996009
cg06229674	APOBEC3H	ENSG00000239713.9	APOBEC3G	17	0.994282
cg14446406		ENSG00000237422.1	AL158071.4	140	0.993031
cg00762678	CBFA2T3	ENSG00000261226.1	AC092384.3	138	0.992692
cg18881723	SLAMF1	ENSG00000117090.15	SLAMF1	5	0.992444
cg24150157	LIM2	ENSG00000254760.1	AC008750.1	12	0.992424
cg16771652	NOD2	ENSG00000083799.17	CYLD	2	0.991531
cg14446406		ENSG00000228216.1	AL355607.1	29	0.991301
cg24150157	LIM2	ENSG00000255441.1	AC008750.2	13	0.991229
cg10983470	AOAH	ENSG00000136250.11	AOAH	101	0.991075
cg24150157	LIM2	ENSG00000268889.1	AC008750.7	12	0.990912
cg24150157	LIM2	ENSG00000105370.7	LIM2	12	0.990737
cg21469707	RASA3	ENSG00000283361.2	CFAP97D2	189	0.989266
cg14446406		ENSG00000230537.1	AL158071.3	363	0.988588
cg12956598	ATG4D;MIR1238	ENSG00000180739.14	S1PR5	11	0.988148
cg08614201	CD160	ENSG00000117281.15	CD160	202	0.987982
cg01447281	RERE	ENSG00000142599.18	RERE	805	0.986488
cg24150157	LIM2	ENSG00000160318.6	CLDND2	12	0.98622
cg08766149	GZMB	ENSG00000100453.13	GZMB	53	0.97844
cg10152449	CHST12	ENSG00000136213.10	CHST12	27	0.978207
cg15794034	AMICA1	ENSG00000160593.18	JAML	385	0.974729
cg15518113	CD247	ENSG00000198821.10	CD247	36	0.970753
cg10644544	TRIM47	ENSG00000267801.1	AC087289.6	148	0.969728
cg03234777	AMICA1	ENSG00000160593.18	JAML	420	0.968566
cg20016023	RRP12	ENSG00000231970.1	AL355490.2	911	0.967335
cg13586457	SPTBN5	ENSG00000174171.5	AC020659.1	55	0.967129
cg18960216	TIAF1;MYO18A	ENSG00000168792.5	ABHD15	27	0.966777
cg07719172	KCTD10	ENSG00000151148.14	UBE3B	178	0.964507
cg06929287	C1orf107	ENSG00000117595.12	IRF6	103	0.957737
cg01726890		ENSG00000211695.2	TRGV9	46	0.956435
cg01726890		ENSG00000211689.7	TRGC1	46	0.95479
cg01427575	SHANK1	ENSG00000105472.13	CLEC11A	32	0.950776
cg01726890		ENSG00000249978.1	TRGV7	46	0.950643
cg08087047	CD300A	ENSG00000167851.14	CD300A	123	0.946269
cg16893868	LILRA2	ENSG00000269271.1	AC245036.5	340	0.880107
cg05023114		ENSG00000179909.15	ZNF154	31	0.859008
cg00917251	RCAN3	ENSG00000286061.1	RCAN3AS	80	0.814367
cg16771652	NOD2	ENSG00000261644.2	AC007728.2	93	0.800424
cg25687807		ENSG00000026297.15	RNASET2	562	0.796363
cg01726890		ENSG00000225992.1	TRGVA	3	0.701082
cg15605235	C1orf228	ENSG00000198520.12	ARMH1	313	0.5138
cg04392554	TTC38	ENSG00000130943.6	PKDREJ	180	0.380204
cg19682134	LRRC14;LRRC24	ENSG00000254402.7	LRRC24	247	0.371259
cg10576151		ENSG00000171488.15	LRRC8C	26	0.335092
cg05756780	IL6R	ENSG00000160712.13	IL6R	160	0.328143
cg17804886	RASA3	ENSG00000283361.2	CFAP97D2	315	0.277231
cg24749265	TREML2P	ENSG00000278745.1	AL391903.3	278	0.253734
cg20016023	RRP12	ENSG00000052749.13	RRP12	1067	0.251052
cg24749265	TREML2P	ENSG00000188056.11	TREML4	278	0.23296
cg24749265	TREML2P	ENSG00000225690.1	TREML5P	274	0.23296
cg24749265	TREML2P	ENSG00000274256.1	AL391903.2	276	0.23296
cg24749265	TREML2P	ENSG00000184106.8	TREML3P	276	0.232943
cg14049634	RGS3	ENSG00000138835.22	RGS3	226	0.225383
cg10922280	DPEP2	ENSG00000167261.14	DPEP2	455	0.0907442
cg10941749	LYSMD2	ENSG00000128872.10	TMOD2	978	0.0447908
cg01726890		ENSG00000272908.1	AC006033.2	49	0.037514
cg00945810	HEATR2	ENSG00000164818.16	DNAAF5	607	0.0185569
cg20016023	RRP12	ENSG00000165879.8	FRAT1	874	0.00676929
cg22354132	C1orf177	ENSG00000162398.11	LEXM	182	0.00179242
cg08110692	RAB11FIP3	ENSG00000103326.12	CAPN15	18	0.00137245
cg15794034	AMICA1	ENSG00000255163.1	HSPE1P18	320	0.000760075
cg03234777	AMICA1	ENSG00000255163.1	HSPE1P18	319	0.000741808
cg08896387	FUCA1	ENSG00000179163.11	FUCA1	439	0.0006252
cg17191872	CCL4	ENSG00000275302.2	CCL4	146	9.10224e-05
cg09115713	FAM38A	ENSG00000103335.22	PIEZO1	9	2.06016e-05
cg20016023	RRP12	ENSG00000181274.6	FRAT2	972	7.16795e-06
cg10576151		ENSG00000231613.1	AC099568.1	516	1.19648e-06
cg23999170	TSPAN2	ENSG00000134198.10	TSPAN2	151	7.7862e-07
cg05023114		ENSG00000121417.14	ZNF211	170	7.4489e-07
cg02006203	UPP1	ENSG00000183696.14	UPP1	370	7.09206e-07
cg21619637	ADAP1	ENSG00000105963.15	ADAP1	66	2.96442e-08
cg18247172		ENSG00000140564.12	FURIN	29	2.11494e-08
cg19682134	LRRC14;LRRC24	ENSG00000167701.14	GPT	173	1.47548e-08
cg22348356	RASA3	ENSG00000185989.11	RASA3	354	1.25371e-08
cg11024682	SREBF1	ENSG00000171953.16	ATPAF2	453	1.48273e-11
cg13257436	PPP1R16A	ENSG00000167701.14	GPT	173	3.72122e-12
cg19682134	LRRC14;LRRC24	ENSG00000255182.2	AC084125.2	201	1.61708e-15
cg11024682	SREBF1	ENSG00000072310.16	SREBF1	387	5.93242e-16
cg27548256	ACTN4	ENSG00000182472.8	CAPN12	226	2.08418e-16
cg21730533		ENSG00000225992.1	TRGVA	132	8.24841e-17
cg12956598	ATG4D;MIR1238	ENSG00000129354.11	AP1M2	375	8.02875e-18
cg08471335	TTC38	ENSG00000075234.17	TTC38	234	4.99713e-18
cg23346237	TTC38	ENSG00000075234.17	TTC38	234	4.51766e-18
cg04392554	TTC38	ENSG00000075234.17	TTC38	234	4.15226e-18
cg26678144		ENSG00000023171.18	GRAMD1B	49	2.10629e-19
cg03785426	DNAH10	ENSG00000119242.8	CCDC92	256	2.07139e-19
cg10644544	TRIM47	ENSG00000132481.7	AC087289.1	71	1.54402e-20
cg02006203	UPP1	ENSG00000158683.8	PKD1L1	286	2.85813e-21
cg05756780	IL6R	ENSG00000143515.17	ATP8B2	176	2.43545e-21
cg13257436	PPP1R16A	ENSG00000255182.2	AC084125.2	204	1.32334e-21
cg27191184	SOLH	ENSG00000103326.12	CAPN15	125	4.75841e-22
cg01681525	BAHCC1	ENSG00000266074.8	BAHCC1	115	2.04523e-22
cg13439189		ENSG00000230537.1	AL158071.3	300	6.76519e-23
cg00165394	SPTBN5	ENSG00000137877.10	SPTBN5	112	4.92179e-23
cg04873169	GRAMD4	ENSG00000075240.17	GRAMD4	95	1.98314e-27
cg01804934	HLA-DPA1	ENSG00000196735.11	HLA-DQA1	408	4.22458e-28
cg08896387	FUCA1	ENSG00000011007.12	ELOA	474	8.07197e-30
cg22040809	HCG11	ENSG00000181315.11	ZNF322	751	7.84419e-30
cg01681525	BAHCC1	ENSG00000262877.4	AC110285.2	161	4.28999e-31
cg07208891	KLHDC4	ENSG00000226180.3	AC010536.1	25	1.11734e-34
cg07208891	KLHDC4	ENSG00000104731.14	KLHDC4	302	2.37803e-35
cg22040809	HCG11	ENSG00000186470.14	BTN3A2	1279	1.79936e-35
cg01804934	HLA-DPA1	ENSG00000223865.11	HLA-DPB1	725	2.96975e-36
cg27470087	RPS6KA4	ENSG00000236935.1	AP003774.4	454	7.43127e-39
cg27470087	RPS6KA4	ENSG00000162302.13	RPS6KA4	332	8.37851e-43
cg27470087	RPS6KA4	ENSG00000231680.1	AP003774.3	371	3.9827e-43
cg13257436	PPP1R16A	ENSG00000167702.12	KIFC2	172	3.71183e-47
cg21730533		ENSG00000272908.1	AC006033.2	492	6.9654e-49
cg15794034	AMICA1	ENSG00000160588.10	MPZL3	289	2.46321e-49
cg27333269	EFHD2	ENSG00000142634.13	EFHD2	25	1.9503e-49
cg03234777	AMICA1	ENSG00000160588.10	MPZL3	311	1.93943e-49
cg02722434		ENSG00000197299.12	BLM	324	8.20815e-56
cg11001739	MAD1L1	ENSG00000002822.15	MAD1L1	1041	2.80603e-63
cg13257436	PPP1R16A	ENSG00000160959.8	LRRC14	690	2.24862e-70
cg15472170	PLOD1	ENSG00000116688.16	MFN2	393	1.0625e-99
cg03234777	AMICA1	ENSG00000149573.9	MPZL2	326	1.34736e-109
cg15472170	PLOD1	ENSG00000083444.17	PLOD1	407	1.17076e-110
cg19682134	LRRC14;LRRC24	ENSG00000160972.9	PPP1R16A	738	2.63097e-121
cg15794034	AMICA1	ENSG00000149573.9	MPZL2	308	3.77623e-122
cg21730533		ENSG00000228668.1	TRGV5P	583	2.17631e-124
cg21730533		ENSG00000211697.4	TRGV5	659	2.14686e-124
cg09371559	NR2F6	ENSG00000160113.5	NR2F6	191	1.13998e-147
cg20016023	RRP12	ENSG00000213390.11	ARHGAP19	687	1.09683e-162
cg19682134	LRRC14;LRRC24	ENSG00000161016.17	RPL8	664	1.02866e-252
cg13257436	PPP1R16A	ENSG00000161016.17	RPL8	589	3.33477e-258
