## Supplemental Table 8 for "Expression quantitative trait methylation analysis elucidates gene regulatory effects of DNA methylation: The Framingham Heart Study"

### Sheet: Sheet1
Supplemental table 8. Colocalization results for SNPs associated with cis CpG sites and transcripts for BMI.
CpG	CpG gene	Transcript ID	Transcript gene	Number of SNPs	Probability of colocalization
cg14476101	PHGDH	ENSG00000092621.12	PHGDH	184	1
cg20981127	NR2F6	ENSG00000160113.5	NR2F6	465	1
cg16246545	PHGDH	ENSG00000092621.12	PHGDH	178	1
cg22843797	TNFRSF10A	ENSG00000246582.2	AC100861.1	220	1
cg10505902	PDE4DIP	ENSG00000178104.19	PDE4DIP	454	1
cg23248910	FGFR2	ENSG00000066468.22	FGFR2	213	1
cg15049101	FGFR2	ENSG00000066468.22	FGFR2	174	1
cg09349128		ENSG00000073150.13	PANX2	1	0.999996
cg14442518		ENSG00000175164.15	ABO	413	0.999972
cg09349128		ENSG00000198355.5	PIM3	2	0.999954
cg09315878	SDF4	ENSG00000186891.14	TNFRSF18	497	0.999934
cg25885684		ENSG00000068305.17	MEF2A	31	0.999891
cg24794228	ZNF577	ENSG00000283236.1	AC074141.1	1	0.999849
cg22304262	SLC1A5	ENSG00000105281.12	SLC1A5	57	0.999814
cg25885684		ENSG00000279846.1	AC015660.4	208	0.999764
cg21670987	ATP8B4	ENSG00000104043.14	ATP8B4	121	0.999714
cg06560379	NFKBIE	ENSG00000146232.16	NFKBIE	5	0.999228
cg22650271	SYNGR1	ENSG00000100321.15	SYNGR1	309	0.999072
cg00134210	FAM107B	ENSG00000065809.13	FAM107B	109	0.999062
cg17194270	SYNGR1	ENSG00000100321.15	SYNGR1	300	0.999053
cg07504977		ENSG00000099194.6	SCD	2	0.998375
cg13649519	TRIM16	ENSG00000221926.12	TRIM16	248	0.998153
cg17194270	SYNGR1	ENSG00000280216.1	AL022326.2	195	0.998084
cg01229787		ENSG00000279846.1	AC015660.4	206	0.996583
cg12150039	GRAMD1A	ENSG00000089351.14	GRAMD1A	213	0.996522
cg25509871	PLD3	ENSG00000105223.20	PLD3	132	0.996509
cg09349128		ENSG00000278869.1	BX539320.1	56	0.996037
cg00863378	BBS2	ENSG00000125124.12	BBS2	377	0.993948
cg25869889	APBB1	ENSG00000166311.10	SMPD1	10	0.991692
cg06207201	SNX20	ENSG00000083799.17	CYLD	40	0.990847
cg01229787		ENSG00000068305.17	MEF2A	31	0.990735
cg05418719		ENSG00000183691.4	NOG	33	0.990065
cg01883777	H1F0	ENSG00000100116.16	GCAT	192	0.989049
cg22534374		ENSG00000134369.15	NAV1	202	0.988373
cg17901584	DHCR24	ENSG00000116133.13	DHCR24	87	0.987438
cg04816311	C7orf50	ENSG00000146540.15	C7orf50	255	0.986031
cg26361535	ZC3H3	ENSG00000254859.1	AC067930.3	332	0.985897
cg07136133	PRR5L	ENSG00000135362.14	PRR5L	30	0.983238
cg19695507	BEND7	ENSG00000165626.17	BEND7	212	0.982327
cg27490128	NCR3	ENSG00000204475.10	NCR3	231	0.982087
cg08822075	NFE2L3	ENSG00000050344.9	NFE2L3	102	0.98019
cg10192877	ABCG1	ENSG00000160179.18	ABCG1	37	0.974002
cg24794228	ZNF577	ENSG00000161551.14	ZNF577	454	0.973192
cg09358973	NAV1	ENSG00000134369.15	NAV1	266	0.969606
cg03234777	AMICA1	ENSG00000160593.18	JAML	420	0.968566
cg07599786	NAV1	ENSG00000134369.15	NAV1	246	0.967051
cg14920846	NAV1	ENSG00000134369.15	NAV1	253	0.966499
cg27184903	APBA2	ENSG00000261377.5	PDCD6IPP2	106	0.960436
cg03465499	MRGPRF	ENSG00000250508.1	AP000808.1	507	0.954823
cg27243685	ABCG1	ENSG00000160179.18	ABCG1	37	0.948706
cg24794228	ZNF577	ENSG00000198093.11	ZNF649	218	0.945292
cg14042143	IQCE	ENSG00000106012.18	IQCE	6	0.940996
cg25649826	USP22	ENSG00000124422.12	USP22	262	0.93249
cg15832292	MANEA	ENSG00000172469.16	MANEA	516	0.929949
cg07769588	ATG4D	ENSG00000180739.14	S1PR5	39	0.928648
cg22950899	PTPRS	ENSG00000105426.16	PTPRS	126	0.926466
cg14064762	TRAF1	ENSG00000119403.15	PHF19	524	0.919361
cg13591783	ANXA1	ENSG00000135046.14	ANXA1	51	0.9169
cg25817701	MAD1L1	ENSG00000106266.11	SNX8	32	0.908289
cg09132634	HLA-DOA	ENSG00000231389.7	HLA-DPA1	22	0.899147
cg13615963	CCR6	ENSG00000026297.15	RNASET2	604	0.882091
cg25023095	RRP12	ENSG00000052749.13	RRP12	306	0.880374
cg17501210	RPS6KA2	ENSG00000026297.15	RNASET2	500	0.861609
cg09777883		ENSG00000197580.11	BCO2	212	0.849369
cg00322698	NFYA;LOC221442	ENSG00000001167.14	NFYA	284	0.837274
cg12405136	MRGPRF	ENSG00000250508.1	AP000808.1	518	0.810624
cg08120831	LRRC43	ENSG00000158113.13	LRRC43	56	0.806059
cg13243168	SMARCD2	ENSG00000108592.17	FTSJ3	971	0.775296
cg00094412	GABBR1	ENSG00000204644.9	ZFP57	5160	0.768291
cg23190089	SLC22A18AS;SLC22A18	ENSG00000110628.14	SLC22A18	5	0.76192
cg17478979	ZC3H12D	ENSG00000178199.13	ZC3H12D	74	0.734944
cg03972219	ALOX15	ENSG00000161905.12	ALOX15	301	0.575239
cg00863378	BBS2	ENSG00000159461.15	AMFR	316	0.512824
cg20130744	PLXDC2	ENSG00000120594.17	PLXDC2	119	0.481794
cg25869889	APBB1	ENSG00000170955.10	CAVIN3	296	0.401122
cg00852675	LOC728743	ENSG00000242258.1	LINC00996	29	0.357509
cg17084044	TNFRSF4	ENSG00000186891.14	TNFRSF18	335	0.280225
cg24469729	HOXA3	ENSG00000105996.7	HOXA2	450	0.245936
cg25392060		ENSG00000184489.11	PTP4A3	9	0.1498
cg16611352	P2RX1	ENSG00000108405.4	P2RX1	61	0.10107
cg21506299	MAP3K5	ENSG00000197442.10	MAP3K5	400	0.0972046
cg10922280	DPEP2	ENSG00000167261.14	DPEP2	455	0.0907442
cg06988336	SPIRE2	ENSG00000204991.11	SPIRE2	452	0.0836967
cg21815220	TNFRSF4	ENSG00000186891.14	TNFRSF18	221	0.0685805
cg09132634	HLA-DOA	ENSG00000223865.11	HLA-DPB1	8	0.0649631
cg25230327		ENSG00000076641.4	PAG1	88	0.0361548
cg13668129	HNRNPUL1	ENSG00000286177.1	AC011462.6	165	0.0101094
cg02711608	SLC1A5	ENSG00000105281.12	SLC1A5	56	0.00945985
cg24469729	HOXA3	ENSG00000078399.18	HOXA9	134	0.00849605
cg07939445	TSPYL1;DSE	ENSG00000189241.7	TSPYL1	151	0.00753894
cg13615963	CCR6	ENSG00000112486.16	CCR6	115	0.00511398
cg09182678		ENSG00000278869.1	BX539320.1	127	0.00159507
cg09315878	SDF4	ENSG00000186827.11	TNFRSF4	304	0.00107229
cg03234777	AMICA1	ENSG00000255163.1	HSPE1P18	319	0.000741808
cg17084044	TNFRSF4	ENSG00000186827.11	TNFRSF4	284	0.000705235
cg21815220	TNFRSF4	ENSG00000186827.11	TNFRSF4	150	0.000692162
cg09315878	SDF4	ENSG00000176022.6	B3GALT6	473	0.000503831
cg18608055	SBNO2	ENSG00000099817.12	POLR2E	44	0.000305581
cg19398115	FAS;ACTA2	ENSG00000107796.13	ACTA2	119	9.26456e-05
cg19398115	FAS;ACTA2	ENSG00000286116.1	AL157394.2	119	9.01376e-05
cg05346527	ACSF2;CHAD	ENSG00000167107.12	ACSF2	96	7.18036e-05
cg22276896	CXCL17	ENSG00000079435.10	LIPE	352	6.26403e-05
cg19398115	FAS;ACTA2	ENSG00000026103.22	FAS	119	6.13081e-05
cg01243823	NOD2	ENSG00000167207.13	NOD2	105	3.98905e-05
cg00094412	GABBR1	ENSG00000204681.11	GABBR1	1500	1.58985e-05
cg19573580	FLOT1	ENSG00000214894.6	LINC00243	1179	1.5407e-05
cg01243823	NOD2	ENSG00000261644.2	AC007728.2	84	8.70653e-06
cg09315878	SDF4	ENSG00000162571.13	TTLL10	34	4.088e-06
cg08753172	INPP5K	ENSG00000174238.14	PITPNA	220	3.48535e-06
cg23919111		ENSG00000176438.12	SYNE3	36	1.45253e-06
cg11186858		ENSG00000129657.16	SEC14L1	202	3.97342e-07
cg13615963	CCR6	ENSG00000213066.13	FGFR1OP	192	1.28653e-07
cg08639339	SLC45A3	ENSG00000117280.13	RAB29	227	6.18748e-08
cg01455178	SLC45A3	ENSG00000117280.13	RAB29	222	6.18748e-08
cg23733845	SH2B2	ENSG00000257923.11	CUX1	352	5.13176e-08
cg18098722	C11orf35	ENSG00000161328.11	LRRC56	494	1.1271e-08
cg08548559	PIK3IP1	ENSG00000100100.12	PIK3IP1	840	1.96565e-10
cg07207669	EFNA1	ENSG00000143537.13	ADAM15	526	3.40556e-11
cg11024682	SREBF1	ENSG00000171953.16	ATPAF2	453	1.48273e-11
cg02903710		ENSG00000215252.11	GOLGA8B	179	9.0554e-12
cg08679180	ARHGEF17	ENSG00000110237.4	ARHGEF17	605	5.19828e-12
cg00204465	MYO15B	ENSG00000266714.9	MYO15B	564	3.23701e-12
cg24469729	HOXA3	ENSG00000197576.13	HOXA4	874	3.06278e-12
cg23813257	IL32	ENSG00000252561.1	RNU1-125P	79	1.84413e-12
cg05095590	MAD1L1	ENSG00000002822.15	MAD1L1	631	8.58593e-13
cg21322248	PSTPIP1	ENSG00000140391.14	TSPAN3	68	4.08444e-13
cg13123009	LY6G6E;LY6G6D	ENSG00000224389.9	C4B	7082	2.41117e-13
cg03421440	BRDT	ENSG00000172031.7	EPHX4	557	7.80875e-14
cg00322698	NFYA;LOC221442	ENSG00000161912.18	ADCY10P1	483	1.1219e-14
cg00376553	TSC22D4	ENSG00000121716.20	PILRB	521	7.04348e-15
cg24469729	HOXA3	ENSG00000105997.22	HOXA3	737	6.5032e-15
cg11070818		ENSG00000263015.1	AC015853.2	429	3.7311e-15
cg25032094	MYO15B	ENSG00000266714.9	MYO15B	635	1.41379e-15
cg18809074	FAR2	ENSG00000275476.1	AC009318.4	509	6.23437e-16
cg18809074	FAR2	ENSG00000257176.2	AC009318.1	521	6.21179e-16
cg11024682	SREBF1	ENSG00000072310.16	SREBF1	387	5.93242e-16
cg10734665	ATP10A	ENSG00000274307.1	AC023449.2	49	4.52648e-16
cg17580616	MADD	ENSG00000134575.10	ACP2	1418	2.77336e-16
cg09018739	CPNE2	ENSG00000140848.17	CPNE2	138	9.53726e-18
cg14064762	TRAF1	ENSG00000226752.9	CUTALP	448	2.33312e-19
cg10068491		ENSG00000122386.10	ZNF205	303	2.12349e-21
cg24469729	HOXA3	ENSG00000106004.5	HOXA5	761	1.83286e-21
cg01419914	BAHCC1	ENSG00000266074.8	BAHCC1	102	1.36071e-21
cg17117981	TOP1MT	ENSG00000185730.7	ZNF696	794	6.86466e-22
cg09996840	SLC25A10	ENSG00000185298.13	CCDC137	381	3.56696e-24
cg08548559	PIK3IP1	ENSG00000198089.15	SFI1	844	2.07299e-24
cg13028635		ENSG00000130592.15	LSP1	66	1.8338e-25
cg01883777	H1F0	ENSG00000189060.5	H1F0	184	1.35592e-25
cg13511324	C14orf153	ENSG00000166170.9	BAG5	653	4.3005e-27
cg17117981	TOP1MT	ENSG00000253716.5	MINCR	677	6.68305e-29
cg15504041	UROS	ENSG00000089876.11	DHX32	631	4.1851e-30
cg00094412	GABBR1	ENSG00000281831.1	AL645929.2	4571	3.82668e-30
cg13511324	C14orf153	ENSG00000269940.1	AL049840.3	1088	2.22757e-30
cg11070818		ENSG00000141252.20	VPS53	501	4.57189e-31
cg12405136	MRGPRF	ENSG00000197345.13	MRPL21	488	4.4872e-33
cg10734665	ATP10A	ENSG00000206190.11	ATP10A	59	3.20243e-33
cg13511324	C14orf153	ENSG00000269958.1	AL049840.4	924	1.83403e-33
cg12405136	MRGPRF	ENSG00000132740.8	IGHMBP2	526	2.66014e-34
cg20981127	NR2F6	ENSG00000130299.17	GTPBP3	82	1.673e-37
cg09109383	ABCC1	ENSG00000103222.19	ABCC1	221	1.39158e-42
cg06408912		ENSG00000170430.10	MGMT	263	6.54739e-44
cg23813257	IL32	ENSG00000008517.16	IL32	130	1.5968e-44
cg21587837	NFKBIL1	ENSG00000213722.9	DDAH2	2220	3.1624e-45
cg03234777	AMICA1	ENSG00000160588.10	MPZL3	311	1.93943e-49
cg03465499	MRGPRF	ENSG00000197345.13	MRPL21	479	5.64327e-50
cg01419914	BAHCC1	ENSG00000262877.4	AC110285.2	172	2.70515e-50
cg03465499	MRGPRF	ENSG00000132740.8	IGHMBP2	553	4.5408e-52
cg25976453		ENSG00000238142.1	BX284668.5	1384	1.98036e-52
cg13243168	SMARCD2	ENSG00000108604.15	SMARCD2	877	4.33645e-59
cg24469729	HOXA3	ENSG00000276528.1	RF01975	902	2.42877e-62
cg24469729	HOXA3	ENSG00000005020.13	SKAP2	1039	5.32682e-63
cg24469729	HOXA3	ENSG00000105991.8	HOXA1	859	1.12958e-63
cg25392060		ENSG00000253595.5	LINC01300	123	1.85429e-65
cg24469729	HOXA3	ENSG00000233429.9	HOTAIRM1	1111	5.05796e-66
cg24469729	HOXA3	ENSG00000277694.1	RF01979	1080	5.05795e-66
cg24469729	HOXA3	ENSG00000253552.7	HOXA-AS2	1050	5.05719e-66
cg18745507	ZGLP1	ENSG00000105371.10	ICAM4	158	2.77821e-66
cg27023597	MIR21	ENSG00000068097.14	HEATR6	668	4.20329e-67
cg00094412	GABBR1	ENSG00000230795.3	HLA-K	3585	3.98187e-67
cg01455178	SLC45A3	ENSG00000133065.11	SLC41A1	330	1.09547e-67
cg08639339	SLC45A3	ENSG00000133065.11	SLC41A1	363	1.09547e-67
cg01409343	TMEM49	ENSG00000266992.1	DHX40P1	709	6.09974e-69
cg00094412	GABBR1	ENSG00000239257.1	RPL23AP1	4577	1.51441e-71
cg09420691	PRDM15	ENSG00000141956.13	PRDM15	389	1.77271e-72
cg09996840	SLC25A10	ENSG00000204237.5	OXLD1	631	4.51699e-78
cg25976453		ENSG00000186301.8	MST1P2	1910	3.16434e-78
cg13511324	C14orf153	ENSG00000126214.21	KLC1	1141	2.16994e-83
cg00094412	GABBR1	ENSG00000285761.1	AL645939.5	4596	2.04265e-83
cg18942579	TMEM49	ENSG00000266992.1	DHX40P1	711	2.51503e-85
cg08548559	PIK3IP1	ENSG00000138942.16	RNF185	1110	9.21791e-89
cg10505902	PDE4DIP	ENSG00000215861.5	AC245297.1	408	6.48961e-90
cg12054453	TMEM49	ENSG00000266992.1	DHX40P1	744	2.13912e-97
cg21587837	NFKBIL1	ENSG00000206344.7	HCG27	2715	7.21244e-103
cg01455178	SLC45A3	ENSG00000162877.13	PM20D1	434	1.42964e-106
cg03234777	AMICA1	ENSG00000149573.9	MPZL2	326	1.34736e-109
cg23813257	IL32	ENSG00000162069.15	BICDL2	153	2.79916e-112
ch.7.102590751F		ENSG00000170615.14	SLC26A5	1353	2.50476e-137
cg08639339	SLC45A3	ENSG00000162877.13	PM20D1	543	3.23629e-161
cg00973118	AXIN1	ENSG00000129925.11	TMEM8A	538	2.80096e-179
cg19811934	SLC24A4	ENSG00000140090.17	SLC24A4	418	5.90967e-186
cg08548559	PIK3IP1	ENSG00000241878.11	PISD	1792	8.52308e-196
cg00391247		ENSG00000177359.20	AC024940.2	830	1.62461e-199
cg09996840	SLC25A10	ENSG00000214087.8	ARL16	961	1.1474e-218
cg02531193	CSDAP1	ENSG00000131797.12	CLUHP3	849	1.66346e-223
cg23733845	SH2B2	ENSG00000160991.16	ORAI2	336	8.83738e-228
cg22875823	SYNGAP1	ENSG00000030110.13	BAK1	1267	7.2337e-250
cg24207786	KLHL7	ENSG00000226816.3	AC005082.1	591	1.94714e-294
